# Repurposing cardiovascular disease prediction models for cancer

**DOI:** 10.64898/2026.02.03.26345370

**Authors:** Sam Quill, Aroon D. Hingorani, Nish Chaturvedi, Amand Floriaan Schmidt

## Abstract

**Background:** Population cancer screening detects the presence of early-stage disease rather than assessing future disease risk. We evaluated whether widely implemented cardiovascular disease (CVD) risk models can predict 10-year cancer risk and compared them with a less widely used cancer risk model (QCancer).

**Methods:** We evaluated four CVD prediction models: QRISK3, the Pooled Cohort Equations (PCE), SCORE2 and SCORE2-OP. All models were recalibrated using 20% of the UK Biobank (UKB) cohort and tested in the remainder, as well as in the Clinical Practice Research Datalink (CPRD). We gauged model performance using c-statistics for discrimination and evaluated the fidelity of calibration. We also identified the most influential risk factors in the QRISK3 model.

**Findings:** In the UKB test set, the c-statistics for incident CVD ranged from 0·71 to 0·74 (11,022 events). All CVD models achieved a c-statistic of 0·63 for any cancer (23,010 events) and showed CVD-equivalent discrimination for gastro-oesophageal, liver and biliary tree, laryngeal, renal tract, and lung cancers (c-statistic range: 0·70;0·81). Overall, the discrimination of the CVD models was comparable that of the QCancer models (median difference in c-statistic: -0·01 (95%CI -0·03;0·00). The recalibrated CVD models showed near-perfect calibration (median intercept 0·01, Q1;Q3 -0·05;0·03 and slope 1·00, Q1;Q3 0·93;1·15). Performance in CPRD (393,658 cancer events) was similar: the median c-statistic, calibration intercept, and slope were 0·01 (95%CI 0·00;0·02), 0·05 (95%CI 0·02;0·17), and 0·04 (95%CI 0·01;0·15) higher, respectively, in CPRD than in UKB. After age, smoking status and systolic blood pressure were the most influential predictors of cancer risk.

**Interpretation:** Widely implemented CVD prediction models perform similarly to the QCancer models in the prediction of incident cancers. They may be used to inform cancer prevention and guide risk-stratified monitoring. The recalibrated models are available through an API.

**Funding:** Health Data Research UK, British Heart Foundation and UK Research and Innovation.
