## Supplementary Table S2 for "Repurposing cardiovascular disease prediction models for cancer"

### Sheet: Predictor Variable Codes
Variable	UKB Data Fields	CPRD Medcodes and Misc. Variables
Sex	FID 31: Female = 0; Male = 1	Defined using `gender` variable from CPRD `patient` table
Body mass index, height and weight	FID 21002; FID 50	253848011 453856012 2350241000000116 4553741000006118 253845014 253846010 253847018 5998281000006119 7068841000006116 7833991000006118 12113161000006113 253844013 2474325012 2350261000000115 6763401000006111 12113181000006115 2160062010 4553701000006115 4553721000006113 6763391000006114 253677014 3514400010 6251151000006116 7037161000006118 11905011000006114 13638231000006115 253688015 4551811000…
Ethnic Background	FID 21000: White or not stated = -1, -3, 1, 1001, 1002, 1003; Indian = 3001; Pakistani = 3002; Bangladeshi = 3003; Other Asian = 3, 3004, 2003; Black Caribbean = 4001; Black African = 4002; Chinese = 5; Other ethnic group = 2, 6, 4, 2001, 2002, 2004, 4003	We used SNOMED-CT code lists adapted from Pineda-Moncusí et al. (Nature 2024 - https://www.nature.com/articles/s41597-024-02958-1),) to classify participants into 12 initial categories: White, Unknown, Other Asian, Black African, Bangladeshi, Indian, Pakistani, Chinese, Black Caribbean, Other, Other Black, and Mixed. For QRISK3 and QCancer models, we combined categories to create nine groups: Whi…
Deprivation Level	FID 22189: Townsend deprivation index at recruitment	Patient level index of multiple deprivation (IMD). Note: in cases where patient level IMD was unavailable, practice level IMD was used instead
Family history of coronary heart disease	FID 20107 = 1 (father); FID 20110 = 1 (mother); FID 20111 = 1 (siblings)	216245011 216245011 397693011 397693011 411032016 411032016 437729010 437729010 1227607019 1227607019 1495319014 1495319014 1495319014 217401000000117 217401000000117 5495431000006112 5495431000006112 7112081000006113 7114321000006118 7114331000006115 8036791000006116 404428013 404428013 411052015 411052015 411052015 460366013 460366013 1669601000006118 5495441000006119 5495441000006119 549545100…
Mean Systolic blood pressure	FID 93; FID 4080	458808015 2159155011 2533615017 5527191000006114 6046141000006117 8057971000006116 298281000000114 6046061000006117 6046081000006110 6046311000006118 458803012 1780182014 2159157015 2418961000000111 3676271000006117 458809011 458812014 114311000006111 6046051000006119 6046111000006116 6046151000006115
Total cholesterol	FID 30690	667191000006111 8290381000006115 2478443019 259252011 1484985012 150921000006118
High density lipoprotein cholesterol	FID 30760	8385731000006118 259232010 458313013 855771000006118
HbA1c	FID 30750	257621011 803891000006119 817471000006110 817491000006111 6764271000006118 7285141000006111 7960921000006113 8121181000006118 15099641000006113 15102281000006115 257619018 257620012 257623014 451418011 453910015 804121000006112 817481000006113 1753211000006115 1986191000006114 3199191000006113 6764261000006113 6764281000006115 7318681000006111 12622041000006111 404444016 457954013 2160141012 1986…
Smoking status	FID 20116 = 0, 'non-smoker'; FID 20116 = 1, 'ex-smoker'; FID 1239 = 2, 'light smoker'; FID 3456 = -10 or <10, 'light smoker'; FID 3456 = >=10 or <20; 'moderate smoker'; FID 3456 = >20; 'heavy smoker'	128130017 136515019 216212011 250368013 250369017 250371017 250373019 250375014 250385010 503483019 3513199018 67621000006112 137791000006118 298701000000114 649821000006115 2735421000000119 4948531000006116 4980561000006117 5003181000006112 5495921000006119 5496031000006112 6217151000006116 6217281000006116 8017571000006117 8063181000006116 11904991000006116 250363016 344794017 344795016 3977320…
Alcohol intake	FID: 1568 (Average weekly red wine intake), FID: 1578 (Average weekly champagne plus white wine intake), FID: 1588 (Average weekly beer plus cider intake), FID: 1598 (Average weekly spirits intake), FID: 1608 (Average weekly fortified wine intake), FID: 5364 (Average weekly intake of other alcoholic drinks), FID: 4407 (Average monthly red wine intake), FID: 4418 (Average monthly champagne plus wh…	250312016 250314015 250321015 250323017 250324011 250331010 451082013 476411000006118 629821000006117 750721000000118 1738341000000110 1738381000000119 4120351000006119 4533431000006118 4978031000006111 4978061000006119 4978481000006118 5003431000006118 5003441000006111 5003461000006110 5720641000006112 5886961000006112 14146131000006111 14147511000006111 73012011 250322010 250332015 250334019 25…
Family history of breast cancer	FID 20110 = 5 (mother); FID 20111 = 5 (siblings)	460345017 12348091000006114 672561000006116 672561000006116 672921000006116
Family history of bowel cancer	FID 20107 = 4 (father); FID 20110 = 4 (mother); FID 20111 = 4 (siblings)	672891000006110 672891000006110 6021761000006112 6021761000006112 7118411000006112 672591000006112 5569431000006119 5569431000006119 7968451000006112 411037010 411037010 411038017 411038017 5569411000006113 5569411000006113
Family history of lung cancer	FID 20107 = 3 (father); FID 20110 = 3 (mother); FID 20111 = 3 (siblings)	411039013 411039013 339521000006111 339521000006111 7085931000006113 11910121000006110 11910121000006110 1227602013 1227602013 1227603015 1882761000006114 14449071000006117 1882741000006110 1882741000006110 1882751000006112 7097031000006118 14449081000006119 397674014 397674014 397674014 1227601018
Family history of prostate cancer	FID 20107 = 13 (father); FID 20111 = 13 (siblings)	2533391019 2533391019 2533391019
Family history of blood cancer	N/a	386571000006112 386571000006112 386571000006112 7112191000006112 339741000006114 339741000006114 339741000006114 7179921000006112 249777018 249777018 249777018 249777018 249780017 249780017 249780017 460348015 460348015 460348015 460348015 1882801000006117 4528811000006118 4528811000006118 4528811000006118 4528811000006118 4528841000006119 4528841000006119 4528841000006119 4528841000006119
Family history of ovaian cancer	N/a	7972601000006118 411040010 411040010 5569491000006115 5569491000006115
