## Supplementary Table S3 for "Repurposing cardiovascular disease prediction models for cancer"

### Sheet: UKB
Variable	Treatment/Medication Field Code (FID 20003)	Miscellaneous Data Fields
Lipid lowering medications	1140861954, 1140861958, 1140888594, 1140888648, 1141146234, 1141192410, 1141192736, 1140861922, 1141200040, 1140881748, 1141188146, 1140864592, 1141146138, 1141192414
Antihypertensive medications	1140860192, 1140860292, 1140860696, 1140860728, 1140860750, 1140860806, 1140860882, 1140860904, 1140861088, 1140861190, 1140861276, 1140866072, 1140866078, 1140866090, 1140866102, 1140866108, 1140866122, 1140866138, 1140866156, 1140866162, 1140866724, 1140866738, 1140872568, 1140874706, 1140874744, 1140875808, 1140879758, 1140860470, 1140879760, 1140879762, 1140879802, 1140879806, 1140879810, 114…
Corticosteroids	1140874790, 1140874816, 1141173346, 1140884704, 1140874976, 1141145782, 1140874896, 1140910424, 1141157294, 1140874792, 1140874794, 1140874810, 1140874822, 1140868364, 1140868426
Erectile dysfunction treatment	1141168936, 1141168948, 1141168944, 1141168946, 1140869100, 1140883010, 1140865136, 1141152912, 1140869102, 1141187810, 1141192248
HRT - oestrogen	1141181700, 1140916790, 1141151368, 1141202030, 1140868460, 1140870060, 1140868508, 1140923914, 1141180580, 1141181594, 1140868408, 1140857704, 1140869036
Oral contraceptive pill	1140869166, 1141166366, 1141181306, 1141179822, 1141181818, 1140869248, 1141181240, 1140869348, 1141181204, 1140869356, 1140869366, 1141157410, 1140868580, 1140869328, 1141157406, 1141168324, 1141181298, 1140857912, 1141181286, 1141182794, 1141179820	FID 2784: Ever taken oral contraceptive pill == 1
Insulin	1140883066
Non-insulin antidiabetic medications	1140868902, 1140874646, 1140874674, 1140874718, 1140874744, 1141177600, 1140884600, 1141152590, 1141157284, 1141168660, 1141171646, 1141173882, 1141189090
All antipsychotic medications	1141152848, 1140867944, 1140868120, 1140863416, 1140867168, 1140879658, 1140910358, 1140867398, 1140867940, 1140867942, 1140882098, 1140867306, 1140879750, 1140879746, 1140867546, 1140909804, 1140867312, 1140867444, 1141153490, 1140867342, 1140867934, 1140867456, 1140867288, 1140867134, 1140882100, 1140868172, 1140867572, 1140867184, 1140879704, 1140928916, 1140927956, 1140867244, 1140867092, 114…
Second generation antipsychotic medications	1140867420, 1140867444, 1140927956, 1140928916, 1141152848, 1141153490, 1141169714, 1141195974, 1140882320, 1141177762, 1141200458, 1141201792, 1141167976, 1141152860, 1141184742, 1141169722, 1141202024

### Sheet: CPRD
Variable	CPRD_Prodcodes
Lipid lowering medications (British National Formulary (BNF) chapter: 2.12, excluding ispaghula husk)	92041000033111 , 145941000033117 , 233741000033115 , 233941000033117 , 359441000033119 , 578741000033117 , 634541000033110 , 834841000033118 , 834941000033114 , 836341000033115 , 836441000033114 , 836641000033111 , 836741000033119 , 836841000033112 , 838941000033115 , 851541000033119 , 863241000033112 , 1136541000033116 , 1336841000033110 , 1336941000033119 , 1337541000033111 , 1562241000033118 ,…
Antihypertensive medications (BNF chapters: 2.4.5.1, 2.4.5.2, 2.2.1, 2.6.2, 2.5.4, 2.5.5, 2.4,2.5.2. and hydralazine, excluding clonadine and guanfacine)	11241000033113 , 11641000033111 , 13141000033119 , 213441000033119 , 214241000033118 , 214341000033111 , 214541000033116 , 215941000033111 , 216041000033118 , 258141000033110 , 258241000033115 , 258641000033117 , 377641000033110 , 522741000033118 , 523541000033115 , 609141000033111 , 609241000033116 , 648441000033118 , 769141000033117 , 769241000033112 , 769341000033119 , 770141000033115 , 838141…
Corticosteroids ((BNF) chapter: 6.3.2	144641000033113 , 145441000033110 , 428941000033110 , 430841000033118 , 431841000033111 , 588541000033116 , 593341000033117 , 744741000033112 , 898541000033119 , 899641000033110 , 899841000033111 , 903141000033113 , 1114241000033116 , 1581041000033119 , 1601341000033113 , 1601441000033119 , 1830141000033115 , 2146441000033119 , 3034041000033119 , 4044641000033112 , 5900641000033111 , 599034100003…
Erectile dysfunction treatment: Including treatment for erectile dysfunction (BNF chapter 7.4.5 including alprostadil, phosphodiesterase type 5 inhibitors, papaverine, or phentolamine)	2729741000033110 , 2729841000033117 , 2756141000033117 , 2756341000033119 , 2756541000033114 , 2756641000033110 , 2769841000033112 , 2834641000033115 , 2834841000033119 , 2841341000033113 , 2862141000033113 , 2862241000033118 , 2862841000033119 , 3065541000033117 , 3065641000033116 , 3111441000033113 , 3150541000033113 , 3150641000033114 , 3150841000033110 , 3150941000033119 , 3237041000033118 , …
HRT - oestrogen (BNF chapter: 6.4.1.2)	287741000033116 , 287841000033114 , 374341000033111 , 374441000033117 , 432541000033116 , 508041000033110 , 508141000033114 , 509241000033110 , 546541000033110 , 546741000033119 , 575441000033116 , 575541000033115 , 575641000033119 , 575741000033111 , 662841000033112 , 905541000033115 , 999041000033113 , 1132341000033110 , 1134041000033118 , 1239041000033116 , 1239141000033117 , 1594241000033112 …
Oral contraceptive pill (BNF chapter: 7.3.1, excluding tablets and patches)	151941000033118 , 556741000033116 , 556841000033114 , 574741000033110 , 868441000033118 , 905141000033112 , 919541000033116 , 987341000033118 , 989041000033112 , 1021641000033118 , 1267141000033118 , 1403641000033118 , 1468241000033113 , 1468341000033115 , 1473041000033119 , 3193241000033114 , 3193441000033110 , 3193641000033112 , 3193741000033115 , 3193841000033113 , 3194041000033115 , 319434100…
Insulin (BNF chapter: 6.1.1)	720541000033111 , 722841000033112 , 723241000033118 , 724041000033112 , 724341000033114 , 724541000033119 , 725841000033118 , 727041000033119 , 727341000033117 , 734941000033111 , 735441000033119 , 735941000033112 , 763341000033116 , 779141000033111 , 1119741000033114 , 1615941000033113 , 1616041000033115 , 1714041000033116 , 1749441000033116 , 1818141000033110 , 1818441000033119 , 18185410000331…
Non-insulin antidiabetic medications (BNF chapter: 6.1.2, excluding guar gum)	59541000033116 , 462141000033115 , 463541000033118 , 557241000033113 , 644541000033111 , 644641000033112 , 644841000033113 , 644941000033117 , 645041000033117 , 645241000033113 , 645341000033115 , 645841000033112 , 646441000033117 , 646541000033116 , 646841000033119 , 896941000033112 , 920141000033112 , 920241000033117 , 1450941000033113 , 1660141000033119 , 1672741000033112 , 2147641000033119 , …
Any antipsychotic medications (BNF chapters: 4.2.1, 4.2.2, including aspenine)	58941000033117 , 145141000033119 , 240041000033110 , 249041000033117 , 249241000033113 , 249341000033115 , 286941000033115 , 287141000033115 , 287541000033112 , 431741000033118 , 476541000033119 , 595441000033112 , 595641000033114 , 658341000033110 , 660341000033116 , 661341000033112 , 661541000033117 , 662341000033115 , 663241000033118 , 663541000033116 , 757541000033111 , 813741000033119 , 8157…
Second generation antipsychotic medications	58941000033117 , 287541000033112 , 1003641000033113 , 1003741000033116 , 1150041000033111 , 1150141000033110 , 1150241000033115 , 1277641000033116 , 1277741000033113 , 1277841000033115 , 1366641000033118 , 1565141000033119 , 1565341000033116 , 1661141000033114 , 1765941000033118 , 1766141000033110 , 1766241000033115 , 2077741000033115 , 2077941000033117 , 2078041000033119 , 2216641000033113 , 221…
