## Supplementary Table S4 for "Repurposing cardiovascular disease prediction models for cancer"

### Sheet: Exclusion Counts
Outcome	Whole Cohort	Age	Sex	Prevalent Conditions	Prevalent Medications	Missing Data	Training Set	Test Set	Follow-up (years), median (Q1:Q3)
Colorectal and Anal, N; Cases, n (%)	502,126; 5,384 (1.07%)	502,121; 5,384 (1.07%)	502,121; 5,384 (1.07%)	461,763; 5,384 (1.17%)	461,763; 5,384 (1.17%)	235,604; 2,922 (1.24%)	47,119; 534 (1.13%)	188,485; 2,388 (1.27%)	10.00 (10.00;10.00)
Pancreatic, N; Cases, n (%)	502,126; 1,206 (0.24%)	502,121; 1,206 (0.24%)	502,121; 1,206 (0.24%)	461,763; 1,206 (0.26%)	461,763; 1,206 (0.26%)	235,209; 652 (0.28%)	47,072; 144 (0.31%)	188,137; 508 (0.27%)	10.00 (10.00;10.00)
Gastro-Oesophageal, N; Cases, n (%)	502,126; 1,568 (0.31%)	502,121; 1,568 (0.31%)	502,121; 1,568 (0.31%)	461,763; 1,568 (0.34%)	461,763; 1,568 (0.34%)	235,156; 766 (0.33%)	47,048; 151 (0.32%)	188,108; 615 (0.33%)	10.00 (10.00;10.00)
Liver and Biliary Tree, N; Cases, n (%)	502,126; 885 (0.18%)	502,121; 885 (0.18%)	502,121; 885 (0.18%)	461,763; 885 (0.19%)	461,763; 885 (0.19%)	235,004; 444 (0.19%)	47,029; 87 (0.18%)	187,975; 357 (0.19%)	10.00 (10.00;10.00)
Lung (never smoker), N; Cases, n (%)	273,336; 597 (0.22%)	273,333; 597 (0.22%)	273,333; 597 (0.22%)	252,879; 597 (0.24%)	252,879; 597 (0.24%)	136,200; 330 (0.24%)	27,254; 63 (0.23%)	108,946; 267 (0.25%)	10.00 (10.00;10.00)
Lung (ex-smoker), N; Cases, n (%)	172,923; 1,591 (0.92%)	172,923; 1,591 (0.92%)	172,923; 1,591 (0.92%)	157,260; 1,591 (1.01%)	157,260; 1,591 (1.01%)	84,773; 820 (0.97%)	16,892; 171 (1.01%)	67,881; 649 (0.96%)	10.00 (10.00;10.00)
Lung (current smoker), N; Cases, n (%)	36,122; 1,174 (3.25%)	36,121; 1,174 (3.25%)	36,121; 1,174 (3.25%)	33,301; 1,174 (3.53%)	33,301; 1,174 (3.53%)	14,830; 520 (3.51%)	2,950; 103 (3.49%)	11,880; 417 (3.51%)	10.00 (10.00;10.00)
Lung (all), N; Cases, n (%)	502,126; 3,660 (0.73%)	502,121; 3,660 (0.73%)	502,121; 3,660 (0.73%)	461,763; 3,660 (0.79%)	461,763; 3,660 (0.79%)	235,803; 1,670 (0.71%)	47,214; 363 (0.77%)	188,589; 1,307 (0.69%)	10.00 (10.00;10.00)
Any Blood, N; Cases, n (%)	502,126; 4,672 (0.93%)	502,121; 4,672 (0.93%)	502,121; 4,672 (0.93%)	461,763; 4,672 (1.01%)	461,763; 4,672 (1.01%)	235,368; 2,462 (1.05%)	47,109; 485 (1.03%)	188,259; 1,977 (1.05%)	10.00 (10.00;10.00)
Melanoma, N; Cases, n (%)	502,126; 3,040 (0.61%)	502,121; 3,040 (0.61%)	502,121; 3,040 (0.61%)	461,763; 3,040 (0.66%)	461,763; 3,040 (0.66%)	234,915; 1,714 (0.73%)	47,019; 334 (0.71%)	187,896; 1,380 (0.73%)	10.00 (10.00;10.00)
Renal Tract, N; Cases, n (%)	502,126; 3,681 (0.73%)	502,121; 3,681 (0.73%)	502,121; 3,681 (0.73%)	461,763; 3,681 (0.80%)	461,763; 3,681 (0.80%)	235,162; 1,839 (0.78%)	47,057; 350 (0.74%)	188,105; 1,489 (0.79%)	10.00 (10.00;10.00)
Brain and Intracranial, N; Cases, n (%)	502,126; 846 (0.17%)	502,121; 846 (0.17%)	502,121; 846 (0.17%)	461,763; 846 (0.18%)	461,763; 846 (0.18%)	235,014; 447 (0.19%)	47,030; 93 (0.20%)	187,984; 354 (0.19%)	10.00 (10.00;10.00)
Oral, N; Cases, n (%)	502,126; 483 (0.10%)	502,121; 483 (0.10%)	502,121; 483 (0.10%)	461,763; 483 (0.10%)	461,763; 483 (0.10%)	234,739; 259 (0.11%)	46,974; 53 (0.11%)	187,765; 206 (0.11%)	10.00 (10.00;10.00)
Laryngeal, N; Cases, n (%)	502,126; 185 (0.04%)	502,121; 185 (0.04%)	502,121; 185 (0.04%)	461,763; 185 (0.04%)	461,763; 185 (0.04%)	234,693; 84 (0.04%)	46,968; 20 (0.04%)	187,725; 64 (0.03%)	10.00 (10.00;10.00)
Breast, N; Cases, n (%)	502,126; 9,339 (1.86%)	502,121; 9,339 (1.86%)	273,157; 9,260 (3.39%)	247,628; 9,260 (3.74%)	247,628; 9,260 (3.74%)	127,614; 5,243 (4.11%)	25,542; 1,049 (4.11%)	102,072; 4,194 (4.11%)	10.00 (10.00;10.00)
Uterine, N; Cases, n (%)	502,126; 1,395 (0.28%)	502,121; 1,395 (0.28%)	273,157; 1,395 (0.51%)	247,628; 1,395 (0.56%)	247,628; 1,395 (0.56%)	127,169; 721 (0.57%)	25,456; 151 (0.59%)	101,713; 570 (0.56%)	10.00 (10.00;10.00)
Ovarian, N; Cases, n (%)	502,126; 1,168 (0.23%)	502,121; 1,168 (0.23%)	273,157; 1,166 (0.43%)	247,628; 1,166 (0.47%)	247,628; 1,166 (0.47%)	127,307; 627 (0.49%)	25,477; 130 (0.51%)	101,830; 497 (0.49%)	10.00 (10.00;10.00)
Prostate, N; Cases, n (%)	502,126; 9,794 (1.95%)	502,121; 9,794 (1.95%)	228,964; 9,789 (4.28%)	214,135; 9,789 (4.57%)	214,135; 9,789 (4.57%)	108,450; 5,517 (5.09%)	21,675; 1,062 (4.90%)	86,775; 4,455 (5.13%)	10.00 (10.00;10.00)
Any Cancer, N; Cases, n (%)	502,126; 53,821 (10.72%)	502,121; 53,821 (10.72%)	502,121; 53,821 (10.72%)	461,763; 53,821 (11.66%)	461,763; 53,821 (11.66%)	241,738; 28,727 (11.88%)	48,373; 5,717 (11.82%)	193,365; 23,010 (11.90%)	10.00 (10.00;10.00)
CVD or Cancer, N; Cases, n (%)	502,126; 87,048 (17.34%)	502,121; 87,048 (17.34%)	502,121; 87,048 (17.34%)	431,480; 76,007 (17.62%)	373,606; 59,791 (16.00%)	208,066; 32,231 (15.49%)	41,806; 6,551 (15.67%)	166,260; 25,680 (15.45%)	10.00 (10.00;10.00)
CVD and Cancer, N; Cases, n (%)	502,126; 6,138 (1.22%)	502,121; 6,138 (1.22%)	502,121; 6,138 (1.22%)	431,480; 5,710 (1.32%)	373,606; 3,954 (1.06%)	203,831; 2,009 (0.99%)	40,922; 398 (0.97%)	162,909; 1,611 (0.99%)	10.00 (10.00;10.00)
Any Cancer After CVD, N; Cases, n (%)	502,126; 2,698 (0.54%)	502,121; 2,698 (0.54%)	502,121; 2,698 (0.54%)	431,480; 2,503 (0.58%)	373,606; 1,711 (0.46%)	195,560; 851 (0.44%)	39,217; 150 (0.38%)	156,343; 701 (0.45%)	10.00 (10.00;10.00)
CVD After Any Cancer, N; Cases, n (%)	502,126; 3,172 (0.63%)	502,121; 3,172 (0.63%)	502,121; 3,172 (0.63%)	431,480; 2,954 (0.68%)	373,606; 2,081 (0.56%)	195,746; 1,084 (0.55%)	39,271; 228 (0.58%)	156,475; 856 (0.55%)	10.00 (10.00;10.00)
Accidental Injury, N; Cases, n (%)	502,126; 17,169 (3.42%)	502,121; 17,169 (3.42%)	502,121; 17,169 (3.42%)	479,386; 17,169 (3.58%)	479,386; 17,169 (3.58%)	252,695; 8,926 (3.53%)	50,601; 1,765 (3.49%)	202,094; 7,161 (3.54%)	10.00 (10.00;10.00)
CVD, N; Cases, n (%)	502,126; 39,365 (7.84%)	502,121; 39,365 (7.84%)	502,121; 39,365 (7.84%)	468,098; 36,766 (7.85%)	404,098; 26,821 (6.64%)	220,082; 13,812 (6.28%)	44,153; 2,790 (6.32%)	175,929; 11,022 (6.27%)	10.00 (10.00;10.00)
* Whole Cohort: participants with consent and who contributed to study follow-up. Age: after restricting to age-eligible cohort. Sex: restricting participant with eligibe sex coding. Prevalent Conditions: after excluding participants with evidence of prelavent conditions (see Prevalence Criteria) prior to the start of follow up Prevalent Medications: after excluding participants using relavent me…

### Sheet: Prevalence Criteria
Outcome	Prevalent Conditions Removed at Baseline	Medications Removed at Baseline
Accidental Injury	1. Accidental Injury
Any Blood	1. Any Cancer
Any Cancer	1. Any Cancer
Any Cancer After CVD	1. Coronary Heart Disease 2. Sudden Cardiac Death 3. Any Stroke 4. Any Cancer	1. Lipid lowering medications
Brain and Intracranial	1. Any Cancer
Breast	1. Any Cancer
CVD	1. Coronary Heart Disease 2. Sudden Cardiac Death 3. Any Stroke	1. Lipid lowering medications
CVD After Any Cancer	1. Coronary Heart Disease 2. Sudden Cardiac Death 3. Any Stroke 4. Any Cancer	1. Lipid lowering medications
CVD and Cancer	1. Any Cancer 2. Sudden Cardiac Death 3. Coronary Heart Disease 4. Any Stroke	1. Lipid lowering medications
CVD or Cancer	1. Coronary Heart Disease 2. Sudden Cardiac Death 3. Any Stroke 4. Any Cancer	1. Lipid lowering medications
Colorectal and Anal	1. Any Cancer
Gastro-Oesophageal	1. Any Cancer
Laryngeal	1. Any Cancer
Liver and Biliary Tree	1. Any Cancer
Lung (all)	1. Any Cancer
Melanoma	1. Any Cancer
Oral	1. Any Cancer
Ovarian	1. Any Cancer
Pancreatic	1. Any Cancer
Prostate	1. Any Cancer
Renal Tract	1. Any Cancer
Uterine	1. Any Cancer
