## Supplementary Table S5 for "Repurposing cardiovascular disease prediction models for cancer"

### Sheet: Exclusion Counts
Outcome	Whole Cohort	Gender	Prevalent Conditions	Prevalent Medications	Missing Data	Follow-up (years), median (Q1:Q3)
Colorectal and Anal, N; Cases, n (%)	4,810,089; 51,766 (1.08%)	4,810,065; 51,766 (1.08%)	4,232,475; 43,529 (1.03%)	4,232,475; 43,529 (1.03%)	1,021,978; 23,761 (2.33%)	10.00 (10.00;10.00)
Pancreatic, N; Cases, n (%)	4,810,089; 14,020 (0.29%)	4,810,065; 14,020 (0.29%)	4,232,475; 11,437 (0.27%)	4,232,475; 11,437 (0.27%)	1,014,664; 6,665 (0.66%)	10.00 (10.00;10.00)
Gastro-Oesophageal, N; Cases, n (%)	4,810,089; 20,427 (0.42%)	4,810,065; 20,427 (0.42%)	4,232,475; 16,823 (0.40%)	4,232,475; 16,823 (0.40%)	1,016,288; 9,293 (0.91%)	10.00 (10.00;10.00)
Liver and Biliary Tree, N; Cases, n (%)	4,810,089; 10,953 (0.23%)	4,810,065; 10,953 (0.23%)	4,232,475; 8,937 (0.21%)	4,232,475; 8,937 (0.21%)	1,013,182; 5,406 (0.53%)	10.00 (10.00;10.00)
Lung (never smoker), N; Cases, n (%)	2,351,207; 7,813 (0.33%)	2,351,197; 7,813 (0.33%)	2,076,922; 6,018 (0.29%)	2,076,922; 6,018 (0.29%)	580,411; 3,758 (0.65%)	10.00 (10.00;10.00)
Lung (ex-smoker), N; Cases, n (%)	1,234,591; 22,907 (1.86%)	1,234,581; 22,907 (1.86%)	1,045,979; 17,337 (1.66%)	1,045,979; 17,337 (1.66%)	326,615; 12,044 (3.69%)	10.00 (10.00;10.00)
Lung (current smoker), N; Cases, n (%)	636,154; 19,727 (3.10%)	636,152; 19,727 (3.10%)	562,263; 15,874 (2.82%)	562,263; 15,874 (2.82%)	122,207; 8,713 (7.13%)	10.00 (10.00;10.00)
Lung (all), N; Cases, n (%)	4,810,089; 58,692 (1.22%)	4,810,065; 58,692 (1.22%)	4,232,475; 46,074 (1.09%)	4,232,475; 46,074 (1.09%)	1,029,233; 24,515 (2.38%)	10.00 (10.00;10.00)
Any Blood, N; Cases, n (%)	4,810,089; 43,302 (0.90%)	4,810,065; 43,301 (0.90%)	4,232,475; 36,311 (0.86%)	4,232,475; 36,311 (0.86%)	1,019,029; 19,483 (1.91%)	10.00 (10.00;10.00)
Melanoma, N; Cases, n (%)	4,810,089; 21,854 (0.45%)	4,810,065; 21,854 (0.45%)	4,232,475; 18,227 (0.43%)	4,232,475; 18,227 (0.43%)	1,011,422; 8,674 (0.86%)	10.00 (10.00;10.00)
Renal Tract, N; Cases, n (%)	4,810,089; 41,342 (0.86%)	4,810,065; 41,342 (0.86%)	4,232,475; 33,872 (0.80%)	4,232,475; 33,872 (0.80%)	1,018,267; 19,645 (1.93%)	10.00 (10.00;10.00)
Brain and Intracranial, N; Cases, n (%)	4,810,089; 7,195 (0.15%)	4,810,065; 7,195 (0.15%)	4,232,475; 5,994 (0.14%)	4,232,475; 5,994 (0.14%)	1,011,231; 3,034 (0.30%)	10.00 (10.00;10.00)
Oral, N; Cases, n (%)	4,810,089; 4,844 (0.10%)	4,810,065; 4,844 (0.10%)	4,232,475; 4,011 (0.09%)	4,232,475; 4,011 (0.09%)	1,009,620; 1,860 (0.18%)	10.00 (10.00;10.00)
Laryngeal, N; Cases, n (%)	4,810,089; 2,789 (0.06%)	4,810,065; 2,789 (0.06%)	4,232,475; 2,230 (0.05%)	4,232,475; 2,230 (0.05%)	1,009,191; 1,059 (0.10%)	10.00 (10.00;10.00)
Breast, N; Cases, n (%)	4,810,089; 63,722 (1.32%)	2,404,320; 63,113 (2.62%)	2,082,267; 55,574 (2.67%)	2,082,267; 55,574 (2.67%)	533,351; 25,039 (4.69%)	10.00 (10.00;10.00)
Uterine, N; Cases, n (%)	4,810,089; 10,917 (0.23%)	2,404,320; 10,913 (0.45%)	2,082,267; 9,194 (0.44%)	2,082,267; 9,194 (0.44%)	527,306; 4,940 (0.94%)	10.00 (10.00;10.00)
Ovarian, N; Cases, n (%)	4,810,089; 10,131 (0.21%)	2,404,320; 10,130 (0.42%)	2,082,267; 8,479 (0.41%)	2,082,267; 8,479 (0.41%)	527,865; 4,207 (0.80%)	10.00 (10.00;10.00)
Prostate, N; Cases, n (%)	4,810,089; 65,919 (1.37%)	2,405,745; 65,894 (2.74%)	2,150,208; 57,486 (2.67%)	2,150,208; 57,486 (2.67%)	495,170; 32,674 (6.60%)	10.00 (10.00;10.00)
Any Cancer, N; Cases, n (%)	4,810,089; 752,652 (15.65%)	4,810,065; 752,649 (15.65%)	4,232,475; 752,649 (17.78%)	4,232,475; 752,649 (17.78%)	1,167,414; 393,658 (33.72%)	10.00 (6.65;10.00)
CVD or Cancer, N; Cases, n (%)	4,810,089; 1,088,062 (22.62%)	4,810,065; 1,088,060 (22.62%)	3,751,773; 860,437 (22.93%)	3,313,097; 697,331 (21.05%)	710,928; 273,354 (38.45%)	10.00 (5.76;10.00)
CVD and Cancer, N; Cases, n (%)	4,810,089; 84,972 (1.77%)	4,810,065; 84,972 (1.77%)	3,751,773; 73,468 (1.96%)	3,313,097; 53,131 (1.60%)	627,972; 26,152 (4.16%)	10.00 (10.00;10.00)
Any Cancer After CVD, N; Cases, n (%)	4,810,089; 37,752 (0.78%)	4,810,065; 37,752 (0.78%)	3,751,773; 33,042 (0.88%)	3,313,097; 24,095 (0.73%)	621,915; 11,747 (1.89%)	10.00 (10.00;10.00)
CVD After Any Cancer, N; Cases, n (%)	4,810,089; 45,517 (0.95%)	4,810,065; 45,517 (0.95%)	3,751,773; 38,951 (1.04%)	3,313,097; 28,036 (0.85%)	623,485; 13,970 (2.24%)	10.00 (10.00;10.00)
Accidental Injury, N; Cases, n (%)	4,810,089; 218,018 (4.53%)	4,810,065; 218,013 (4.53%)	4,433,867; 218,013 (4.92%)	4,433,867; 218,013 (4.92%)	1,115,238; 110,157 (9.88%)	10.00 (10.00;10.00)
CVD, N; Cases, n (%)	4,810,089; 370,442 (7.70%)	4,810,065; 370,442 (7.70%)	4,204,742; 323,270 (7.69%)	3,680,170; 244,280 (6.64%)	749,790; 110,278 (14.71%)	10.00 (10.00;10.00)
Whole Cohort: participants with consent and who contributed to study follow-up. Gender: after excluding participants with gender documented as neither male nor female Prevalent Conditions: after excluding participants with evidence of prevalent conditions (see Prevalence Criteria) prior to the start of follow up Prevalent Medications: after excluding participants using relevant medications (see P…

### Sheet: Prevalence Criteria
Outcome	Prevalent Conditions Removed at Baseline	Medications Removed at Baseline
Accidental Injury	1. Accidental Injury
Any Blood	1. Any Cancer
Any Cancer	1. Any Cancer
Any Cancer After CVD	1. Coronary Heart Disease 2. Sudden Cardiac Death 3. Any Stroke 4. Any Cancer	1. Lipid lowering medications
Brain and Intracranial	1. Any Cancer
Breast	1. Any Cancer
CVD	1. Coronary Heart Disease 2. Sudden Cardiac Death 3. Any Stroke	1. Lipid lowering medications
CVD After Any Cancer	1. Coronary Heart Disease 2. Sudden Cardiac Death 3. Any Stroke 4. Any Cancer	1. Lipid lowering medications
CVD and Cancer	1. Coronary Heart Disease 2. Sudden Cardiac Death 3. Any Stroke 4. Any Cancer	1. Lipid lowering medications
CVD or Cancer	1. Coronary Heart Disease 2. Sudden Cardiac Death 3. Any Stroke 4. Any Cancer	1. Lipid lowering medications
Colorectal and Anal	1. Any Cancer
Gastro-Oesophageal	1. Any Cancer
Laryngeal	1. Any Cancer
Liver and Biliary Tree	1. Any Cancer
Lung (all)	1. Any Cancer
Melanoma	1. Any Cancer
Oral	1. Any Cancer
Ovarian	1. Any Cancer
Pancreatic	1. Any Cancer
Prostate	1. Any Cancer
Renal Tract	1. Any Cancer
Uterine	1. Any Cancer
