## Supplementary Table S7 for "Repurposing cardiovascular disease prediction models for cancer"

### Sheet: UKB Landmark 10y uncalibrated
Outcome	Model	C-statistic (95% CI)	Calibration Slope (95% CI)	Calibration Intercept (95% CI)
Accidental Injury	QRISK3	0.56 (0.55; 0.57)	0.22 (0.19; 0.25)	-1.64 (-1.67; -1.61)
Accidental Injury	PCE	0.55 (0.54; 0.56)	0.15 (0.13; 0.18)	-1.97 (-2; -1.94)
Accidental Injury	SCORE2	0.55 (0.54; 0.56)	0.25 (0.2; 0.29)	-0.74 (-0.77; -0.71)
Accidental Injury	QCancer	0.55 (0.54; 0.56)	0.25 (0.2; 0.29)	1.26 (1.23; 1.29)
Accidental Injury	SCORE2-OP	0.55 (0.54; 0.56)	0.21 (0.17; 0.25)	-0.6 (-0.63; -0.57)
Any Blood	QRISK3	0.65 (0.64; 0.67)	0.55 (0.5; 0.61)	-2.68 (-2.74; -2.63)
Any Blood	PCE	0.66 (0.65; 0.67)	0.53 (0.48; 0.58)	-3.01 (-3.06; -2.96)
Any Blood	SCORE2	0.65 (0.64; 0.67)	0.81 (0.73; 0.89)	-1.78 (-1.83; -1.73)
Any Blood	QCancer	0.67 (0.66; 0.69)	1.13 (1.03; 1.23)	-0.14 (-0.19; -0.08)
Any Blood	SCORE2-OP	0.66 (0.65; 0.67)	0.68 (0.61; 0.74)	-1.64 (-1.69; -1.59)
Any Cancer	QRISK3	0.63 (0.62; 0.63)	0.46 (0.44; 0.48)	-0.11 (-0.13; -0.09)
Any Cancer	PCE	0.63 (0.62; 0.63)	0.4 (0.39; 0.42)	-0.44 (-0.45; -0.42)
Any Cancer	SCORE2	0.63 (0.62; 0.63)	0.63 (0.6; 0.65)	0.75 (0.73; 0.76)
Any Cancer	QCancer	0.65 (0.64; 0.65)	0.76 (0.73; 0.78)	2.77 (2.75; 2.78)
Any Cancer	SCORE2-OP	0.63 (0.63; 0.63)	0.56 (0.54; 0.58)	0.91 (0.89; 0.93)
Any Cancer After CVD	QRISK3	0.8 (0.78; 0.81)	1.33 (1.23; 1.43)	-3.22 (-3.3; -3.14)
Any Cancer After CVD	PCE	0.78 (0.77; 0.8)	1.09 (1; 1.18)	-3.6 (-3.68; -3.53)
Any Cancer After CVD	SCORE2	0.78 (0.77; 0.8)	1.73 (1.59; 1.88)	-2.39 (-2.47; -2.31)
Any Cancer After CVD	QCancer	0.78 (0.76; 0.8)	1.63 (1.49; 1.76)	-0.38 (-0.46; -0.31)
Any Cancer After CVD	SCORE2-OP	0.78 (0.76; 0.8)	1.32 (1.22; 1.43)	-2.2 (-2.28; -2.12)
Brain and Intracranial	QRISK3	0.63 (0.6; 0.66)	0.48 (0.35; 0.6)	-4.39 (-4.51; -4.28)
Brain and Intracranial	PCE	0.63 (0.6; 0.66)	0.43 (0.31; 0.54)	-4.72 (-4.84; -4.6)
Brain and Intracranial	SCORE2	0.63 (0.6; 0.66)	0.67 (0.48; 0.85)	-3.48 (-3.6; -3.36)
Brain and Intracranial	SCORE2-OP	0.63 (0.6; 0.66)	0.54 (0.39; 0.68)	-3.34 (-3.46; -3.23)
Breast	QRISK3	0.53 (0.52; 0.55)	0.12 (0.08; 0.16)	-0.89 (-0.93; -0.85)
Breast	PCE	0.53 (0.52; 0.55)	0.11 (0.08; 0.15)	-1.03 (-1.07; -1)
Breast	SCORE2	0.54 (0.52; 0.55)	0.17 (0.12; 0.22)	-0.11 (-0.15; -0.08)
Breast	QCancer	0.56 (0.55; 0.57)	0.63 (0.53; 0.74)	-0.09 (-0.13; -0.06)
Breast	SCORE2-OP	0.53 (0.52; 0.54)	0.16 (0.1; 0.21)	0.02 (-0.02; 0.05)
CVD	QRISK3	0.73 (0.72; 0.73)	0.95 (0.92; 0.98)	-0.63 (-0.65; -0.61)
CVD	PCE	0.72 (0.71; 0.72)	0.76 (0.74; 0.78)	-1 (-1.03; -0.98)
CVD	SCORE2	0.72 (0.71; 0.72)	1.23 (1.19; 1.27)	0.18 (0.16; 0.2)
CVD	QCancer	0.7 (0.69; 0.7)	1.06 (1.02; 1.1)	2.19 (2.17; 2.21)
CVD	SCORE2-OP	0.71 (0.7; 0.71)	0.95 (0.92; 0.98)	0.38 (0.36; 0.4)
CVD After Any Cancer	QRISK3	0.75 (0.73; 0.76)	1.02 (0.94; 1.11)	-2.95 (-3.02; -2.89)
CVD After Any Cancer	PCE	0.74 (0.72; 0.75)	0.85 (0.77; 0.92)	-3.34 (-3.41; -3.27)
CVD After Any Cancer	SCORE2	0.74 (0.72; 0.75)	1.37 (1.25; 1.49)	-2.13 (-2.2; -2.06)
CVD After Any Cancer	QCancer	0.74 (0.73; 0.76)	1.39 (1.27; 1.5)	-0.1 (-0.17; -0.03)
CVD After Any Cancer	SCORE2-OP	0.74 (0.73; 0.76)	1.1 (1.01; 1.2)	-1.94 (-2.01; -1.87)
CVD and Cancer	QRISK3	0.77 (0.76; 0.78)	1.19 (1.12; 1.25)	-2.38 (-2.43; -2.33)
CVD and Cancer	PCE	0.76 (0.75; 0.77)	0.97 (0.92; 1.03)	-2.77 (-2.82; -2.72)
CVD and Cancer	SCORE2	0.76 (0.75; 0.77)	1.55 (1.46; 1.65)	-1.56 (-1.61; -1.5)
CVD and Cancer	QCancer	0.76 (0.75; 0.78)	1.51 (1.43; 1.6)	0.47 (0.41; 0.52)
CVD and Cancer	SCORE2-OP	0.76 (0.75; 0.77)	1.23 (1.16; 1.3)	-1.36 (-1.41; -1.31)
CVD or Cancer	QRISK3	0.67 (0.66; 0.67)	0.64 (0.62; 0.66)	0.4 (0.38; 0.41)
CVD or Cancer	PCE	0.66 (0.66; 0.66)	0.52 (0.51; 0.54)	0.04 (0.02; 0.06)
CVD or Cancer	SCORE2	0.66 (0.66; 0.66)	0.83 (0.8; 0.85)	1.17 (1.16; 1.19)
CVD or Cancer	QCancer	0.66 (0.66; 0.67)	0.86 (0.84; 0.88)	3.21 (3.19; 3.22)
CVD or Cancer	SCORE2-OP	0.66 (0.66; 0.66)	0.73 (0.71; 0.75)	1.39 (1.38; 1.41)
Colorectal and Anal	QRISK3	0.66 (0.65; 0.67)	0.57 (0.52; 0.62)	-2.55 (-2.59; -2.5)
Colorectal and Anal	PCE	0.66 (0.65; 0.67)	0.55 (0.5; 0.59)	-2.87 (-2.92; -2.83)
Colorectal and Anal	SCORE2	0.66 (0.65; 0.68)	0.87 (0.8; 0.95)	-1.64 (-1.69; -1.59)
Colorectal and Anal	SCORE2-OP	0.66 (0.65; 0.68)	0.71 (0.65; 0.77)	-1.5 (-1.55; -1.45)
Colorectal and Anal	QCancer	0.68 (0.67; 0.69)	0.89 (0.82; 0.96)	-0.37 (-0.42; -0.32)
Gastro-Oesophageal	QRISK3	0.74 (0.71; 0.76)	0.91 (0.81; 1.01)	-3.87 (-3.96; -3.78)
Gastro-Oesophageal	PCE	0.73 (0.71; 0.75)	0.86 (0.76; 0.96)	-4.2 (-4.29; -4.11)
Gastro-Oesophageal	SCORE2	0.74 (0.71; 0.76)	1.41 (1.24; 1.57)	-2.96 (-3.05; -2.87)
Gastro-Oesophageal	SCORE2-OP	0.73 (0.71; 0.76)	1.07 (0.95; 1.18)	-2.82 (-2.92; -2.73)
Gastro-Oesophageal	QCancer	0.75 (0.73; 0.77)	1.06 (0.95; 1.17)	-0.5 (-0.6; -0.41)
Laryngeal	QRISK3	0.8 (0.75; 0.85)	1.09 (0.83; 1.34)	-5.95 (-6.21; -5.7)
Laryngeal	PCE	0.8 (0.74; 0.85)	1.19 (0.87; 1.51)	-6.28 (-6.53; -6.02)
Laryngeal	SCORE2	0.8 (0.75; 0.86)	1.9 (1.41; 2.4)	-5.04 (-5.3; -4.78)
Laryngeal	SCORE2-OP	0.8 (0.75; 0.86)	1.37 (1.06; 1.69)	-4.9 (-5.16; -4.65)
Liver and Biliary Tree	QRISK3	0.71 (0.68; 0.73)	0.78 (0.66; 0.91)	-4.32 (-4.43; -4.2)
Liver and Biliary Tree	PCE	0.71 (0.68; 0.74)	0.73 (0.61; 0.85)	-4.64 (-4.76; -4.53)
Liver and Biliary Tree	SCORE2	0.73 (0.7; 0.75)	1.33 (1.13; 1.54)	-3.4 (-3.52; -3.29)
Liver and Biliary Tree	SCORE2-OP	0.74 (0.71; 0.77)	1.12 (0.98; 1.26)	-3.27 (-3.38; -3.16)
Lung (all)	QRISK3	0.73 (0.72; 0.75)	0.88 (0.81; 0.95)	-3.03 (-3.09; -2.97)
Lung (all)	PCE	0.72 (0.7; 0.73)	0.77 (0.7; 0.83)	-3.36 (-3.42; -3.3)
Lung (all)	SCORE2	0.73 (0.71; 0.74)	1.31 (1.2; 1.41)	-2.12 (-2.18; -2.06)
Lung (all)	SCORE2-OP	0.75 (0.74; 0.76)	1.11 (1.03; 1.19)	-1.99 (-2.05; -1.93)
Lung (all)	QCancer	0.8 (0.79; 0.82)	1.07 (1.02; 1.13)	-0.41 (-0.47; -0.35)
Lung (current smoker)	QRISK3	0.71 (0.69; 0.74)	0.77 (0.65; 0.89)	-1.78 (-1.89; -1.67)
Lung (current smoker)	PCE	0.68 (0.66; 0.71)	0.78 (0.64; 0.92)	-2.19 (-2.3; -2.07)
Lung (current smoker)	SCORE2	0.69 (0.66; 0.71)	1.15 (0.95; 1.35)	-0.89 (-0.99; -0.78)
Lung (current smoker)	SCORE2-OP	0.69 (0.67; 0.72)	0.88 (0.73; 1.04)	-1.05 (-1.16; -0.94)
Lung (current smoker)	QCancer	0.76 (0.74; 0.78)	1.02 (0.89; 1.15)	-0.16 (-0.27; -0.04)
Lung (ex-smoker)	QRISK3	0.67 (0.65; 0.69)	0.68 (0.58; 0.78)	-2.92 (-3; -2.83)
Lung (ex-smoker)	PCE	0.66 (0.63; 0.68)	0.55 (0.46; 0.64)	-3.19 (-3.27; -3.1)
Lung (ex-smoker)	SCORE2	0.67 (0.64; 0.69)	0.95 (0.8; 1.1)	-1.9 (-1.98; -1.81)
Lung (ex-smoker)	SCORE2-OP	0.68 (0.66; 0.7)	0.8 (0.68; 0.91)	-1.75 (-1.84; -1.66)
Lung (ex-smoker)	QCancer	0.7 (0.68; 0.72)	0.96 (0.84; 1.08)	-0.45 (-0.53; -0.36)
Lung (never smoker)	QRISK3	0.62 (0.58; 0.65)	0.45 (0.3; 0.59)	-3.92 (-4.06; -3.79)
Lung (never smoker)	PCE	0.61 (0.57; 0.65)	0.35 (0.23; 0.48)	-4.29 (-4.43; -4.15)
Lung (never smoker)	SCORE2	0.61 (0.57; 0.65)	0.56 (0.36; 0.77)	-3.11 (-3.25; -2.97)
Lung (never smoker)	SCORE2-OP	0.63 (0.59; 0.66)	0.55 (0.38; 0.73)	-2.92 (-3.05; -2.78)
Lung (never smoker)	QCancer	0.64 (0.61; 0.67)	0.55 (0.4; 0.71)	-0.68 (-0.82; -0.55)
Melanoma	QRISK3	0.58 (0.56; 0.59)	0.27 (0.2; 0.33)	-3.05 (-3.11; -2.99)
Melanoma	PCE	0.58 (0.57; 0.6)	0.26 (0.2; 0.31)	-3.38 (-3.44; -3.32)
Melanoma	SCORE2	0.58 (0.56; 0.6)	0.37 (0.28; 0.46)	-2.15 (-2.21; -2.08)
Melanoma	SCORE2-OP	0.58 (0.56; 0.59)	0.32 (0.25; 0.4)	-2.01 (-2.07; -1.95)
Oral	QRISK3	0.64 (0.59; 0.68)	0.52 (0.35; 0.7)	-5.03 (-5.19; -4.87)
Oral	PCE	0.63 (0.59; 0.67)	0.43 (0.28; 0.59)	-5.35 (-5.51; -5.19)
Oral	SCORE2	0.62 (0.58; 0.67)	0.67 (0.42; 0.92)	-4.11 (-4.28; -3.95)
Oral	SCORE2-OP	0.62 (0.58; 0.66)	0.51 (0.31; 0.7)	-3.98 (-4.14; -3.82)
Oral	QCancer	0.64 (0.59; 0.68)	0.77 (0.55; 0.98)	-0.8 (-0.96; -0.64)
Ovarian	QRISK3	0.62 (0.59; 0.65)	0.44 (0.32; 0.56)	-3.13 (-3.23; -3.02)
Ovarian	PCE	0.61 (0.58; 0.64)	0.39 (0.28; 0.5)	-3.27 (-3.37; -3.16)
Ovarian	SCORE2	0.61 (0.58; 0.64)	0.56 (0.4; 0.72)	-2.33 (-2.44; -2.22)
Ovarian	SCORE2-OP	0.61 (0.58; 0.64)	0.54 (0.39; 0.69)	-2.2 (-2.31; -2.1)
Ovarian	QCancer	0.62 (0.59; 0.64)	1.37 (0.99; 1.75)	-0.37 (-0.48; -0.27)
Pancreatic	QRISK3	0.67 (0.65; 0.7)	0.65 (0.54; 0.75)	-3.98 (-4.08; -3.88)
Pancreatic	PCE	0.68 (0.65; 0.7)	0.61 (0.51; 0.71)	-4.3 (-4.4; -4.21)
Pancreatic	SCORE2	0.68 (0.66; 0.71)	0.99 (0.84; 1.15)	-3.07 (-3.16; -2.97)
Pancreatic	SCORE2-OP	0.69 (0.66; 0.71)	0.82 (0.7; 0.94)	-2.93 (-3.03; -2.83)
Pancreatic	QCancer	0.7 (0.68; 0.73)	1.1 (0.95; 1.26)	0.01 (-0.09; 0.11)
Prostate	QRISK3	0.65 (0.64; 0.66)	0.64 (0.59; 0.68)	-1.36 (-1.4; -1.33)
Prostate	PCE	0.67 (0.66; 0.68)	0.74 (0.7; 0.79)	-1.79 (-1.82; -1.75)
Prostate	SCORE2	0.65 (0.64; 0.66)	1.02 (0.95; 1.09)	-0.41 (-0.44; -0.37)
Prostate	SCORE2-OP	0.64 (0.64; 0.65)	0.61 (0.57; 0.65)	-0.24 (-0.28; -0.21)
Prostate	QCancer	0.7 (0.69; 0.7)	0.82 (0.78; 0.86)	0.07 (0.04; 0.11)
Renal Tract	QRISK3	0.72 (0.71; 0.73)	0.82 (0.76; 0.88)	-2.96 (-3.02; -2.91)
Renal Tract	PCE	0.72 (0.71; 0.74)	0.8 (0.73; 0.86)	-3.29 (-3.35; -3.23)
Renal Tract	SCORE2	0.72 (0.71; 0.73)	1.26 (1.15; 1.36)	-2.06 (-2.11; -2)
Renal Tract	SCORE2-OP	0.72 (0.7; 0.73)	0.96 (0.89; 1.04)	-1.92 (-1.98; -1.86)
Renal Tract	QCancer	0.74 (0.72; 0.75)	1.01 (0.94; 1.09)	-0.25 (-0.31; -0.19)
Uterine	QRISK3	0.62 (0.59; 0.64)	0.45 (0.34; 0.55)	-2.92 (-3.02; -2.83)
Uterine	PCE	0.6 (0.57; 0.62)	0.33 (0.23; 0.43)	-3.06 (-3.15; -2.96)
Uterine	SCORE2	0.61 (0.58; 0.63)	0.55 (0.41; 0.7)	-2.12 (-2.22; -2.03)
Uterine	SCORE2-OP	0.61 (0.58; 0.63)	0.53 (0.39; 0.66)	-2 (-2.09; -1.9)
Uterine	QCancer	0.69 (0.66; 0.72)	1 (0.89; 1.1)	-0.38 (-0.47; -0.28)

### Sheet: UKB Landmark 10y recalibrated
Outcome	Model	C-statistic (95% CI)	Calibration Slope (95% CI)	Calibration Intercept (95% CI)
Accidental Injury	QRISK3	0.56 (0.55; 0.57)	0.88 (0.76; 1)	-0.03 (-0.06; 0)
Accidental Injury	PCE	0.55 (0.54; 0.56)	0.8 (0.66; 0.94)	-0.03 (-0.06; 0)
Accidental Injury	SCORE2	0.55 (0.54; 0.56)	0.84 (0.69; 0.98)	-0.03 (-0.06; 0)
Accidental Injury	QCancer	0.55 (0.54; 0.56)	0.76 (0.63; 0.89)	-0.03 (-0.06; -0.01)
Accidental Injury	SCORE2-OP	0.55 (0.54; 0.56)	0.85 (0.7; 0.99)	-0.03 (-0.06; 0)
Any Blood	QRISK3	0.65 (0.64; 0.67)	1.12 (1.01; 1.23)	0.01 (-0.04; 0.06)
Any Blood	PCE	0.66 (0.65; 0.67)	1.18 (1.07; 1.29)	0.01 (-0.04; 0.06)
Any Blood	SCORE2	0.65 (0.64; 0.67)	1.18 (1.06; 1.3)	0.01 (-0.04; 0.06)
Any Blood	QCancer	0.67 (0.66; 0.69)	1.16 (1.06; 1.27)	0.01 (-0.04; 0.06)
Any Blood	SCORE2-OP	0.66 (0.65; 0.67)	1.15 (1.04; 1.26)	0.01 (-0.04; 0.06)
Any Cancer	QRISK3	0.63 (0.62; 0.63)	0.97 (0.93; 1.01)	0.03 (0.02; 0.05)
Any Cancer	PCE	0.63 (0.62; 0.63)	0.96 (0.93; 1)	0.04 (0.02; 0.05)
Any Cancer	SCORE2	0.63 (0.62; 0.63)	0.96 (0.93; 1)	0.04 (0.02; 0.05)
Any Cancer	QCancer	0.65 (0.64; 0.65)	0.99 (0.96; 1.02)	0.03 (0.02; 0.05)
Any Cancer	SCORE2-OP	0.63 (0.63; 0.63)	0.97 (0.93; 1)	0.03 (0.02; 0.05)
Any Cancer After CVD	QRISK3	0.8 (0.78; 0.81)	0.94 (0.86; 1.01)	0 (-0.08; 0.08)
Any Cancer After CVD	PCE	0.78 (0.77; 0.8)	0.87 (0.8; 0.94)	0 (-0.08; 0.08)
Any Cancer After CVD	SCORE2	0.78 (0.77; 0.8)	0.88 (0.8; 0.95)	0 (-0.08; 0.08)
Any Cancer After CVD	QCancer	0.78 (0.76; 0.8)	0.94 (0.86; 1.02)	-0.12 (-0.2; -0.04)
Any Cancer After CVD	SCORE2-OP	0.78 (0.76; 0.8)	0.89 (0.82; 0.96)	-0.01 (-0.09; 0.07)
Brain and Intracranial	QRISK3	0.63 (0.6; 0.66)	1.5 (1.1; 1.89)	0.14 (0.02; 0.26)
Brain and Intracranial	PCE	0.63 (0.6; 0.66)	1.42 (1.04; 1.8)	0.14 (0.02; 0.26)
Brain and Intracranial	SCORE2	0.63 (0.6; 0.66)	1.6 (1.16; 2.04)	0.14 (0.02; 0.25)
Brain and Intracranial	SCORE2-OP	0.63 (0.6; 0.66)	2.9 (2.11; 3.68)	0.14 (0.02; 0.26)
Breast	QRISK3	0.53 (0.52; 0.55)	1.65 (1.13; 2.18)	0.04 (0; 0.08)
Breast	PCE	0.53 (0.52; 0.55)	1.5 (1.02; 1.97)	0.04 (0; 0.08)
Breast	SCORE2	0.54 (0.52; 0.55)	1.51 (1.05; 1.97)	0.04 (0; 0.08)
Breast	QCancer	0.56 (0.55; 0.57)	1.9 (1.58; 2.22)	0.04 (0; 0.08)
Breast	SCORE2-OP	0.53 (0.52; 0.54)	1.72 (1.16; 2.28)	0.04 (0; 0.08)
CVD	QRISK3	0.73 (0.72; 0.73)	1.02 (0.99; 1.05)	0.03 (0.01; 0.05)
CVD	PCE	0.72 (0.71; 0.72)	1.02 (0.99; 1.06)	0.03 (0.01; 0.05)
CVD	SCORE2	0.72 (0.71; 0.72)	1.01 (0.98; 1.05)	0.03 (0; 0.05)
CVD	QCancer	0.7 (0.69; 0.7)	1.03 (0.99; 1.06)	0 (-0.02; 0.02)
CVD	SCORE2-OP	0.71 (0.7; 0.71)	0.98 (0.95; 1.01)	0.02 (0; 0.04)
CVD After Any Cancer	QRISK3	0.75 (0.73; 0.76)	0.84 (0.77; 0.91)	0.07 (0; 0.14)
CVD After Any Cancer	PCE	0.74 (0.72; 0.75)	0.86 (0.79; 0.94)	0.07 (0; 0.14)
CVD After Any Cancer	SCORE2	0.74 (0.72; 0.75)	0.85 (0.77; 0.92)	0.07 (0; 0.14)
CVD After Any Cancer	QCancer	0.74 (0.73; 0.76)	0.92 (0.84; 1)	0.03 (-0.04; 0.1)
CVD After Any Cancer	SCORE2-OP	0.74 (0.73; 0.76)	0.86 (0.79; 0.93)	0.07 (0; 0.14)
CVD and Cancer	QRISK3	0.77 (0.76; 0.78)	1.04 (0.98; 1.1)	0.05 (0; 0.1)
CVD and Cancer	PCE	0.76 (0.75; 0.77)	1 (0.94; 1.06)	0.04 (-0.01; 0.1)
CVD and Cancer	SCORE2	0.76 (0.75; 0.77)	0.98 (0.92; 1.04)	0.05 (0; 0.1)
CVD and Cancer	QCancer	0.76 (0.75; 0.78)	1.01 (0.95; 1.06)	-0.01 (-0.06; 0.04)
CVD and Cancer	SCORE2-OP	0.76 (0.75; 0.77)	1 (0.94; 1.06)	0.05 (0; 0.11)
CVD or Cancer	QRISK3	0.67 (0.66; 0.67)	1.05 (1.02; 1.08)	0.01 (-0.01; 0.02)
CVD or Cancer	PCE	0.66 (0.66; 0.66)	1.05 (1.02; 1.08)	0.01 (-0.01; 0.02)
CVD or Cancer	SCORE2	0.66 (0.66; 0.66)	1.06 (1.02; 1.09)	0.01 (-0.01; 0.02)
CVD or Cancer	QCancer	0.66 (0.66; 0.67)	1.01 (0.98; 1.04)	0.01 (0; 0.03)
CVD or Cancer	SCORE2-OP	0.66 (0.66; 0.66)	1.05 (1.02; 1.08)	0.01 (-0.01; 0.02)
Colorectal and Anal	QRISK3	0.66 (0.65; 0.67)	1.12 (1.02; 1.22)	-0.03 (-0.07; 0.02)
Colorectal and Anal	PCE	0.66 (0.65; 0.67)	1.15 (1.05; 1.25)	-0.03 (-0.07; 0.02)
Colorectal and Anal	SCORE2	0.66 (0.65; 0.68)	1.11 (1.01; 1.21)	-0.03 (-0.07; 0.02)
Colorectal and Anal	SCORE2-OP	0.66 (0.65; 0.68)	1.08 (0.99; 1.17)	-0.02 (-0.07; 0.02)
Colorectal and Anal	QCancer	0.68 (0.67; 0.69)	1.04 (0.96; 1.12)	-0.03 (-0.07; 0.02)
Gastro-Oesophageal	QRISK3	0.74 (0.71; 0.76)	0.9 (0.8; 1)	-0.1 (-0.2; -0.01)
Gastro-Oesophageal	PCE	0.73 (0.71; 0.75)	0.88 (0.78; 0.99)	-0.11 (-0.2; -0.02)
Gastro-Oesophageal	SCORE2	0.74 (0.71; 0.76)	0.88 (0.78; 0.98)	-0.11 (-0.2; -0.02)
Gastro-Oesophageal	SCORE2-OP	0.73 (0.71; 0.76)	0.89 (0.79; 0.99)	-0.11 (-0.2; -0.02)
Gastro-Oesophageal	QCancer	0.75 (0.73; 0.77)	0.88 (0.79; 0.98)	-0.11 (-0.21; -0.02)
Laryngeal	QRISK3	0.8 (0.75; 0.85)	1.06 (0.81; 1.31)	0.18 (-0.08; 0.44)
Laryngeal	PCE	0.8 (0.74; 0.85)	0.96 (0.7; 1.21)	0.19 (-0.07; 0.44)
Laryngeal	SCORE2	0.8 (0.75; 0.86)	1.06 (0.78; 1.33)	0.18 (-0.08; 0.44)
Laryngeal	SCORE2-OP	0.8 (0.75; 0.86)	1.25 (0.96; 1.54)	0.18 (-0.08; 0.44)
Liver and Biliary Tree	QRISK3	0.71 (0.68; 0.73)	0.84 (0.71; 0.97)	0.1 (-0.01; 0.22)
Liver and Biliary Tree	PCE	0.71 (0.68; 0.74)	0.89 (0.74; 1.04)	0.1 (-0.01; 0.21)
Liver and Biliary Tree	SCORE2	0.73 (0.7; 0.75)	0.92 (0.78; 1.06)	0.1 (-0.02; 0.21)
Liver and Biliary Tree	SCORE2-OP	0.74 (0.71; 0.77)	0.95 (0.83; 1.07)	0.1 (-0.02; 0.21)
Lung (all)	QRISK3	0.73 (0.72; 0.75)	1.07 (0.99; 1.15)	0.03 (-0.03; 0.09)
Lung (all)	PCE	0.72 (0.7; 0.73)	1.17 (1.07; 1.27)	0.03 (-0.03; 0.09)
Lung (all)	SCORE2	0.73 (0.71; 0.74)	1.16 (1.07; 1.25)	0.03 (-0.03; 0.09)
Lung (all)	SCORE2-OP	0.75 (0.74; 0.76)	1.1 (1.02; 1.18)	0.03 (-0.03; 0.09)
Lung (all)	QCancer	0.8 (0.79; 0.82)	0.98 (0.93; 1.03)	0.04 (-0.02; 0.1)
Lung (current smoker)	QRISK3	0.71 (0.69; 0.74)	1 (0.84; 1.15)	-0.08 (-0.19; 0.03)
Lung (current smoker)	PCE	0.68 (0.66; 0.71)	1.07 (0.88; 1.26)	-0.09 (-0.2; 0.02)
Lung (current smoker)	SCORE2	0.69 (0.66; 0.71)	1.06 (0.88; 1.25)	-0.09 (-0.2; 0.02)
Lung (current smoker)	SCORE2-OP	0.69 (0.67; 0.72)	1.04 (0.86; 1.22)	-0.09 (-0.2; 0.02)
Lung (current smoker)	QCancer	0.76 (0.74; 0.78)	1.01 (0.88; 1.14)	-0.08 (-0.19; 0.03)
Lung (ex-smoker)	QRISK3	0.67 (0.65; 0.69)	1.07 (0.91; 1.23)	0.05 (-0.03; 0.14)
Lung (ex-smoker)	PCE	0.66 (0.63; 0.68)	1.02 (0.85; 1.19)	0.05 (-0.03; 0.14)
Lung (ex-smoker)	SCORE2	0.67 (0.64; 0.69)	1.08 (0.91; 1.25)	0.05 (-0.03; 0.14)
Lung (ex-smoker)	SCORE2-OP	0.68 (0.66; 0.7)	1.01 (0.86; 1.15)	0.05 (-0.03; 0.14)
Lung (ex-smoker)	QCancer	0.7 (0.68; 0.72)	1 (0.87; 1.13)	0.06 (-0.03; 0.14)
Lung (never smoker)	QRISK3	0.62 (0.58; 0.65)	0.64 (0.43; 0.86)	-0.02 (-0.15; 0.12)
Lung (never smoker)	PCE	0.61 (0.57; 0.65)	0.57 (0.37; 0.78)	-0.02 (-0.15; 0.12)
Lung (never smoker)	SCORE2	0.61 (0.57; 0.65)	0.55 (0.35; 0.75)	-0.02 (-0.15; 0.12)
Lung (never smoker)	SCORE2-OP	0.63 (0.59; 0.66)	0.66 (0.45; 0.86)	-0.02 (-0.15; 0.12)
Lung (never smoker)	QCancer	0.64 (0.61; 0.67)	0.71 (0.5; 0.91)	-0.02 (-0.15; 0.12)
Melanoma	QRISK3	0.58 (0.56; 0.59)	0.77 (0.59; 0.95)	0.08 (0.02; 0.14)
Melanoma	PCE	0.58 (0.57; 0.6)	0.74 (0.58; 0.91)	0.08 (0.02; 0.14)
Melanoma	SCORE2	0.58 (0.56; 0.6)	0.72 (0.54; 0.89)	0.08 (0.02; 0.14)
Melanoma	SCORE2-OP	0.58 (0.56; 0.59)	0.75 (0.58; 0.93)	0.08 (0.02; 0.14)
Oral	QRISK3	0.64 (0.59; 0.68)	0.85 (0.57; 1.13)	-0.07 (-0.23; 0.09)
Oral	PCE	0.63 (0.59; 0.67)	0.86 (0.55; 1.17)	-0.07 (-0.23; 0.09)
Oral	SCORE2	0.62 (0.58; 0.67)	0.81 (0.51; 1.12)	-0.07 (-0.23; 0.09)
Oral	SCORE2-OP	0.62 (0.58; 0.66)	0.66 (0.4; 0.93)	-0.07 (-0.23; 0.09)
Oral	QCancer	0.64 (0.59; 0.68)	0.67 (0.48; 0.86)	-0.07 (-0.23; 0.09)
Ovarian	QRISK3	0.62 (0.59; 0.65)	1.22 (0.9; 1.55)	-0.1 (-0.21; 0)
Ovarian	PCE	0.61 (0.58; 0.64)	1.05 (0.76; 1.34)	-0.1 (-0.21; 0)
Ovarian	SCORE2	0.61 (0.58; 0.64)	1.04 (0.75; 1.33)	-0.1 (-0.21; 0)
Ovarian	SCORE2-OP	0.61 (0.58; 0.64)	1.07 (0.77; 1.37)	-0.1 (-0.21; 0)
Ovarian	QCancer	0.62 (0.59; 0.64)	1.01 (0.73; 1.29)	-0.1 (-0.21; 0)
Pancreatic	QRISK3	0.67 (0.65; 0.7)	0.83 (0.7; 0.97)	-0.08 (-0.18; 0.02)
Pancreatic	PCE	0.68 (0.65; 0.7)	0.95 (0.8; 1.11)	-0.08 (-0.18; 0.02)
Pancreatic	SCORE2	0.68 (0.66; 0.71)	0.89 (0.75; 1.03)	-0.08 (-0.17; 0.02)
Pancreatic	SCORE2-OP	0.69 (0.66; 0.71)	0.85 (0.73; 0.98)	-0.08 (-0.18; 0.02)
Pancreatic	QCancer	0.7 (0.68; 0.73)	0.92 (0.79; 1.05)	-0.08 (-0.18; 0.02)
Prostate	QRISK3	0.65 (0.64; 0.66)	0.99 (0.92; 1.06)	-0.03 (-0.07; 0)
Prostate	PCE	0.67 (0.66; 0.68)	1 (0.94; 1.06)	-0.03 (-0.07; 0)
Prostate	SCORE2	0.65 (0.64; 0.66)	1 (0.93; 1.06)	-0.03 (-0.07; 0)
Prostate	SCORE2-OP	0.64 (0.64; 0.65)	1.01 (0.94; 1.08)	-0.04 (-0.07; 0)
Prostate	QCancer	0.7 (0.69; 0.7)	1 (0.95; 1.05)	-0.04 (-0.07; 0)
Renal Tract	QRISK3	0.72 (0.71; 0.73)	0.81 (0.75; 0.88)	-0.01 (-0.07; 0.05)
Renal Tract	PCE	0.72 (0.71; 0.74)	0.75 (0.69; 0.81)	-0.01 (-0.07; 0.05)
Renal Tract	SCORE2	0.72 (0.71; 0.73)	0.74 (0.68; 0.8)	-0.01 (-0.07; 0.05)
Renal Tract	SCORE2-OP	0.72 (0.7; 0.73)	0.81 (0.75; 0.87)	0 (-0.06; 0.05)
Renal Tract	QCancer	0.74 (0.72; 0.75)	0.85 (0.79; 0.91)	0 (-0.06; 0.05)
Uterine	QRISK3	0.62 (0.59; 0.64)	0.71 (0.54; 0.87)	0.17 (0.08; 0.27)
Uterine	PCE	0.6 (0.57; 0.62)	0.67 (0.47; 0.86)	0.17 (0.07; 0.27)
Uterine	SCORE2	0.61 (0.58; 0.63)	0.74 (0.55; 0.93)	0.17 (0.07; 0.27)
Uterine	SCORE2-OP	0.61 (0.58; 0.63)	0.82 (0.61; 1.04)	0.17 (0.08; 0.27)
Uterine	QCancer	0.69 (0.66; 0.72)	1.03 (0.92; 1.14)	0.16 (0.06; 0.25)

### Sheet: CPRD Imputed 10y uncalibrated
Outcome	Model	C-statistic (95% CI)	Calibration Slope (95% CI)	Calibration Intercept (95% CI)
Accidental Injury	QRISK3	0.63 (0.63; 0.63)	0.4 (0.39; 0.4)	-0.77 (-0.78; -0.77)
Accidental Injury	PCE	0.61 (0.61; 0.61)	0.33 (0.33; 0.33)	-1.6 (-1.61; -1.6)
Accidental Injury	SCORE2	0.62 (0.62; 0.62)	0.55 (0.54; 0.55)	0.02 (0.02; 0.02)
Accidental Injury	QCancer	0.61 (0.61; 0.61)	0.45 (0.44; 0.45)	2.41 (2.4; 2.41)
Accidental Injury	SCORE2-OP	0.61 (0.61; 0.61)	0.46 (0.46; 0.47)	-0.23 (-0.23; -0.22)
Any Blood	QRISK3	0.73 (0.73; 0.74)	0.69 (0.68; 0.69)	-2.07 (-2.08; -2.07)
Any Blood	PCE	0.72 (0.71; 0.72)	0.63 (0.62; 0.63)	-2.93 (-2.93; -2.92)
Any Blood	SCORE2	0.73 (0.73; 0.73)	1.2 (1.19; 1.21)	-1.24 (-1.24; -1.23)
Any Blood	QCancer	0.74 (0.74; 0.74)	1.29 (1.28; 1.3)	0.94 (0.94; 0.95)
Any Blood	SCORE2-OP	0.71 (0.71; 0.71)	0.87 (0.87; 0.88)	-1.51 (-1.51; -1.5)
Any Cancer	QRISK3	0.61 (0.61; 0.61)	0.33 (0.33; 0.33)	0.75 (0.75; 0.76)
Any Cancer	PCE	0.59 (0.59; 0.59)	0.25 (0.25; 0.25)	-0.07 (-0.07; -0.06)
Any Cancer	SCORE2	0.6 (0.6; 0.6)	0.44 (0.43; 0.44)	1.39 (1.38; 1.39)
Any Cancer	QCancer	0.61 (0.61; 0.61)	0.45 (0.45; 0.45)	3.85 (3.85; 3.85)
Any Cancer	SCORE2-OP	0.6 (0.6; 0.6)	0.4 (0.4; 0.4)	1.16 (1.16; 1.17)
Any Cancer After CVD	QRISK3	0.78 (0.78; 0.78)	0.93 (0.92; 0.94)	-2.46 (-2.47; -2.46)
Any Cancer After CVD	PCE	0.75 (0.75; 0.75)	0.74 (0.74; 0.75)	-3.44 (-3.45; -3.43)
Any Cancer After CVD	SCORE2	0.76 (0.76; 0.76)	1.41 (1.39; 1.42)	-1.8 (-1.81; -1.79)
Any Cancer After CVD	QCancer	0.76 (0.76; 0.76)	1.13 (1.12; 1.14)	0.63 (0.62; 0.64)
Any Cancer After CVD	SCORE2-OP	0.74 (0.74; 0.74)	1.03 (1.02; 1.04)	-2.06 (-2.07; -2.05)
Brain and Intracranial	QRISK3	0.76 (0.76; 0.77)	0.72 (0.71; 0.73)	-3.25 (-3.26; -3.24)
Brain and Intracranial	PCE	0.74 (0.74; 0.75)	0.7 (0.69; 0.71)	-4.1 (-4.11; -4.09)
Brain and Intracranial	SCORE2	0.76 (0.75; 0.76)	1.42 (1.41; 1.44)	-2.37 (-2.38; -2.36)
Brain and Intracranial	SCORE2-OP	0.74 (0.73; 0.74)	0.98 (0.97; 1)	-2.64 (-2.65; -2.63)
Breast	QRISK3	0.59 (0.59; 0.59)	0.25 (0.25; 0.26)	-1.1 (-1.11; -1.1)
Breast	PCE	0.59 (0.58; 0.59)	0.22 (0.22; 0.22)	-2.1 (-2.11; -2.09)
Breast	SCORE2	0.59 (0.59; 0.59)	0.36 (0.35; 0.37)	-0.34 (-0.34; -0.33)
Breast	QCancer	0.57 (0.56; 0.57)	0.76 (0.74; 0.78)	0.71 (0.71; 0.72)
Breast	SCORE2-OP	0.58 (0.58; 0.58)	0.35 (0.34; 0.35)	-0.61 (-0.62; -0.61)
CVD	QRISK3	0.71 (0.71; 0.71)	0.74 (0.74; 0.75)	-0.12 (-0.12; -0.11)
CVD	PCE	0.7 (0.7; 0.7)	0.61 (0.61; 0.61)	-1.03 (-1.04; -1.03)
CVD	SCORE2	0.7 (0.7; 0.7)	1.04 (1.03; 1.04)	0.48 (0.48; 0.48)
CVD	QCancer	0.68 (0.68; 0.68)	0.76 (0.75; 0.76)	2.92 (2.92; 2.93)
CVD	SCORE2-OP	0.68 (0.68; 0.68)	0.8 (0.8; 0.81)	0.25 (0.25; 0.25)
CVD After Any Cancer	QRISK3	0.77 (0.77; 0.78)	0.92 (0.91; 0.93)	-2.38 (-2.39; -2.38)
CVD After Any Cancer	PCE	0.74 (0.74; 0.74)	0.73 (0.72; 0.74)	-3.36 (-3.36; -3.35)
CVD After Any Cancer	SCORE2	0.75 (0.75; 0.76)	1.37 (1.36; 1.39)	-1.72 (-1.73; -1.71)
CVD After Any Cancer	QCancer	0.76 (0.76; 0.76)	1.12 (1.11; 1.14)	0.71 (0.7; 0.72)
CVD After Any Cancer	SCORE2-OP	0.74 (0.74; 0.74)	1.01 (1; 1.02)	-1.98 (-1.99; -1.97)
CVD and Cancer	QRISK3	0.77 (0.77; 0.77)	0.91 (0.9; 0.92)	-1.91 (-1.92; -1.9)
CVD and Cancer	PCE	0.74 (0.74; 0.74)	0.71 (0.7; 0.72)	-2.87 (-2.88; -2.87)
CVD and Cancer	SCORE2	0.75 (0.75; 0.75)	1.32 (1.31; 1.33)	-1.26 (-1.27; -1.25)
CVD and Cancer	QCancer	0.75 (0.75; 0.75)	1.07 (1.06; 1.08)	1.18 (1.17; 1.19)
CVD and Cancer	SCORE2-OP	0.73 (0.73; 0.73)	0.98 (0.97; 0.99)	-1.51 (-1.52; -1.5)
CVD or Cancer	QRISK3	0.63 (0.63; 0.63)	0.43 (0.43; 0.43)	1.42 (1.42; 1.43)
CVD or Cancer	PCE	0.61 (0.61; 0.61)	0.33 (0.32; 0.33)	0.53 (0.53; 0.53)
CVD or Cancer	SCORE2	0.62 (0.62; 0.62)	0.54 (0.54; 0.54)	1.88 (1.87; 1.88)
CVD or Cancer	QCancer	0.62 (0.62; 0.62)	0.51 (0.5; 0.51)	4.39 (4.39; 4.39)
CVD or Cancer	SCORE2-OP	0.61 (0.61; 0.61)	0.49 (0.49; 0.49)	1.68 (1.68; 1.68)
Colorectal and Anal	QRISK3	0.74 (0.74; 0.74)	0.72 (0.71; 0.72)	-1.9 (-1.9; -1.89)
Colorectal and Anal	PCE	0.72 (0.72; 0.73)	0.66 (0.66; 0.67)	-2.75 (-2.75; -2.74)
Colorectal and Anal	SCORE2	0.73 (0.73; 0.74)	1.25 (1.24; 1.26)	-1.07 (-1.07; -1.06)
Colorectal and Anal	QCancer	NA (NA; NA)	NA (NA; NA)	NA (NA; NA)
Colorectal and Anal	SCORE2-OP	0.71 (0.71; 0.71)	0.89 (0.89; 0.9)	-1.34 (-1.34; -1.33)
Gastro-Oesophageal	QRISK3	0.76 (0.75; 0.76)	0.73 (0.73; 0.74)	-2.55 (-2.56; -2.54)
Gastro-Oesophageal	PCE	0.74 (0.74; 0.74)	0.69 (0.68; 0.69)	-3.4 (-3.41; -3.39)
Gastro-Oesophageal	SCORE2	0.75 (0.75; 0.75)	1.37 (1.36; 1.38)	-1.69 (-1.7; -1.68)
Gastro-Oesophageal	QCancer	0.76 (0.76; 0.76)	0.87 (0.86; 0.87)	0.75 (0.74; 0.75)
Gastro-Oesophageal	SCORE2-OP	0.73 (0.73; 0.73)	0.96 (0.95; 0.97)	-1.96 (-1.97; -1.96)
Laryngeal	QRISK3	0.78 (0.78; 0.78)	0.72 (0.71; 0.73)	-3.89 (-3.9; -3.87)
Laryngeal	PCE	0.76 (0.76; 0.76)	0.73 (0.72; 0.74)	-4.73 (-4.74; -4.71)
Laryngeal	SCORE2	0.77 (0.77; 0.78)	1.55 (1.53; 1.58)	-2.98 (-2.99; -2.97)
Laryngeal	SCORE2-OP	0.76 (0.75; 0.76)	1.07 (1.06; 1.09)	-3.26 (-3.27; -3.24)
Liver and Biliary Tree	QRISK3	0.76 (0.76; 0.76)	0.73 (0.73; 0.74)	-2.72 (-2.73; -2.71)
Liver and Biliary Tree	PCE	0.74 (0.73; 0.74)	0.69 (0.68; 0.69)	-3.57 (-3.58; -3.56)
Liver and Biliary Tree	SCORE2	0.75 (0.75; 0.75)	1.37 (1.36; 1.39)	-1.85 (-1.86; -1.85)
Liver and Biliary Tree	SCORE2-OP	0.73 (0.73; 0.73)	0.98 (0.97; 0.99)	-2.13 (-2.14; -2.12)
Lung (all)	QRISK3	0.77 (0.77; 0.77)	0.82 (0.82; 0.83)	-1.86 (-1.86; -1.85)
Lung (all)	PCE	0.75 (0.75; 0.75)	0.74 (0.73; 0.74)	-2.71 (-2.71; -2.7)
Lung (all)	SCORE2	0.76 (0.76; 0.76)	1.47 (1.46; 1.48)	-1.03 (-1.04; -1.03)
Lung (all)	QCancer	0.8 (0.8; 0.8)	0.83 (0.82; 0.83)	0.61 (0.6; 0.62)
Lung (all)	SCORE2-OP	0.75 (0.75; 0.75)	1.06 (1.06; 1.07)	-1.3 (-1.3; -1.29)
Lung (current smoker)	QRISK3	0.73 (0.73; 0.73)	0.73 (0.72; 0.74)	-1.39 (-1.41; -1.38)
Lung (current smoker)	PCE	0.66 (0.65; 0.66)	0.67 (0.65; 0.68)	-2.37 (-2.38; -2.36)
Lung (current smoker)	SCORE2	0.7 (0.7; 0.7)	1.32 (1.3; 1.34)	-0.7 (-0.71; -0.69)
Lung (current smoker)	QCancer	0.77 (0.77; 0.78)	0.89 (0.88; 0.9)	0.23 (0.22; 0.24)
Lung (current smoker)	SCORE2-OP	0.64 (0.64; 0.65)	0.7 (0.69; 0.72)	-1.28 (-1.29; -1.27)
Lung (ex-smoker)	QRISK3	0.74 (0.74; 0.74)	0.75 (0.74; 0.76)	-1.61 (-1.62; -1.6)
Lung (ex-smoker)	PCE	0.73 (0.73; 0.73)	0.71 (0.7; 0.72)	-2.29 (-2.3; -2.28)
Lung (ex-smoker)	SCORE2	0.74 (0.73; 0.74)	1.31 (1.3; 1.32)	-0.64 (-0.65; -0.64)
Lung (ex-smoker)	QCancer	0.76 (0.76; 0.76)	0.88 (0.87; 0.89)	0.76 (0.75; 0.77)
Lung (ex-smoker)	SCORE2-OP	0.72 (0.72; 0.72)	1.03 (1.01; 1.04)	-0.82 (-0.82; -0.81)
Lung (never smoker)	QRISK3	0.78 (0.78; 0.78)	0.84 (0.83; 0.85)	-2.39 (-2.4; -2.38)
Lung (never smoker)	PCE	0.77 (0.77; 0.77)	0.75 (0.74; 0.76)	-3.32 (-3.33; -3.31)
Lung (never smoker)	SCORE2	0.78 (0.77; 0.78)	1.5 (1.49; 1.52)	-1.6 (-1.61; -1.59)
Lung (never smoker)	QCancer	0.77 (0.77; 0.78)	0.88 (0.87; 0.89)	0.82 (0.81; 0.83)
Lung (never smoker)	SCORE2-OP	0.76 (0.76; 0.77)	1.22 (1.21; 1.23)	-1.77 (-1.78; -1.76)
Melanoma	QRISK3	0.69 (0.69; 0.69)	0.54 (0.54; 0.55)	-2.59 (-2.6; -2.59)
Melanoma	PCE	0.68 (0.68; 0.68)	0.51 (0.51; 0.52)	-3.45 (-3.45; -3.44)
Melanoma	SCORE2	0.69 (0.68; 0.69)	0.93 (0.92; 0.94)	-1.73 (-1.74; -1.73)
Melanoma	SCORE2-OP	0.67 (0.67; 0.67)	0.69 (0.68; 0.7)	-2.01 (-2.01; -2)
Oral	QRISK3	0.73 (0.73; 0.74)	0.6 (0.59; 0.61)	-3.81 (-3.83; -3.8)
Oral	PCE	0.71 (0.71; 0.72)	0.61 (0.6; 0.62)	-4.65 (-4.67; -4.64)
Oral	SCORE2	0.73 (0.72; 0.73)	1.2 (1.17; 1.22)	-2.91 (-2.92; -2.9)
Oral	QCancer	0.65 (0.65; 0.65)	0.54 (0.52; 0.55)	0.4 (0.39; 0.41)
Oral	SCORE2-OP	0.71 (0.71; 0.71)	0.87 (0.86; 0.89)	-3.19 (-3.2; -3.17)
Ovarian	QRISK3	0.72 (0.72; 0.72)	0.6 (0.59; 0.61)	-2.72 (-2.74; -2.71)
Ovarian	PCE	0.71 (0.71; 0.72)	0.5 (0.5; 0.51)	-3.8 (-3.82; -3.79)
Ovarian	SCORE2	0.72 (0.71; 0.72)	1 (0.98; 1.02)	-1.89 (-1.9; -1.87)
Ovarian	QCancer	0.71 (0.7; 0.71)	1.89 (1.85; 1.93)	0.88 (0.86; 0.89)
Ovarian	SCORE2-OP	0.7 (0.7; 0.7)	0.86 (0.85; 0.88)	-2.17 (-2.18; -2.15)
Pancreatic	QRISK3	0.77 (0.76; 0.77)	0.77 (0.76; 0.78)	-2.57 (-2.58; -2.56)
Pancreatic	PCE	0.75 (0.74; 0.75)	0.72 (0.72; 0.73)	-3.42 (-3.43; -3.41)
Pancreatic	SCORE2	0.76 (0.76; 0.76)	1.45 (1.44; 1.46)	-1.71 (-1.72; -1.7)
Pancreatic	QCancer	0.78 (0.78; 0.78)	1.13 (1.12; 1.14)	1.65 (1.65; 1.66)
Pancreatic	SCORE2-OP	0.74 (0.74; 0.74)	1.02 (1.01; 1.03)	-1.98 (-1.99; -1.97)
Prostate	QRISK3	0.71 (0.71; 0.71)	0.65 (0.65; 0.66)	-1.37 (-1.38; -1.36)
Prostate	PCE	0.69 (0.68; 0.69)	0.78 (0.78; 0.79)	-2.1 (-2.1; -2.09)
Prostate	SCORE2	0.7 (0.7; 0.7)	1.19 (1.18; 1.2)	-0.56 (-0.56; -0.55)
Prostate	QCancer	0.74 (0.74; 0.74)	0.84 (0.83; 0.85)	0.8 (0.8; 0.81)
Prostate	SCORE2-OP	0.67 (0.66; 0.67)	0.69 (0.68; 0.69)	-0.81 (-0.81; -0.8)
Renal Tract	QRISK3	0.77 (0.77; 0.77)	0.79 (0.78; 0.79)	-2.17 (-2.18; -2.17)
Renal Tract	PCE	0.75 (0.75; 0.75)	0.71 (0.71; 0.72)	-3.02 (-3.03; -3.02)
Renal Tract	SCORE2	0.76 (0.76; 0.76)	1.44 (1.43; 1.45)	-1.33 (-1.34; -1.32)
Renal Tract	QCancer	0.77 (0.77; 0.77)	0.97 (0.96; 0.97)	0.88 (0.88; 0.89)
Renal Tract	SCORE2-OP	0.74 (0.74; 0.74)	1 (1; 1.01)	-1.6 (-1.61; -1.59)
Uterine	QRISK3	0.7 (0.7; 0.71)	0.55 (0.54; 0.56)	-2.78 (-2.79; -2.76)
Uterine	PCE	0.7 (0.69; 0.7)	0.45 (0.44; 0.46)	-3.85 (-3.87; -3.84)
Uterine	SCORE2	0.7 (0.7; 0.7)	0.9 (0.89; 0.92)	-1.94 (-1.95; -1.92)
Uterine	QCancer	0.64 (0.64; 0.65)	0.47 (0.46; 0.49)	0.51 (0.5; 0.52)
Uterine	SCORE2-OP	0.68 (0.68; 0.69)	0.79 (0.78; 0.81)	-2.22 (-2.23; -2.2)

### Sheet: CPRD Imputed 10y recalibrated
Outcome	Model	C-statistic (95% CI)	Calibration Slope (95% CI)	Calibration Intercept (95% CI)
Accidental Injury	QRISK3	0.63 (0.63; 0.63)	2.3 (2.29; 2.32)	0.92 (0.92; 0.92)
Accidental Injury	PCE	0.61 (0.61; 0.61)	2.89 (2.86; 2.91)	0.89 (0.89; 0.89)
Accidental Injury	SCORE2	0.62 (0.62; 0.62)	3.19 (3.17; 3.22)	0.89 (0.89; 0.9)
Accidental Injury	QCancer	0.61 (0.61; 0.61)	2.69 (2.67; 2.71)	0.97 (0.97; 0.97)
Accidental Injury	SCORE2-OP	0.61 (0.61; 0.61)	3.58 (3.55; 3.61)	0.87 (0.86; 0.87)
Any Blood	QRISK3	0.73 (0.73; 0.74)	1.16 (1.15; 1.17)	0.65 (0.64; 0.65)
Any Blood	PCE	0.72 (0.71; 0.72)	1.19 (1.18; 1.2)	0.41 (0.4; 0.41)
Any Blood	SCORE2	0.73 (0.73; 0.73)	1.48 (1.46; 1.49)	0.42 (0.41; 0.43)
Any Blood	QCancer	0.74 (0.74; 0.74)	1.08 (1.07; 1.08)	0.77 (0.76; 0.77)
Any Blood	SCORE2-OP	0.71 (0.71; 0.71)	1.26 (1.25; 1.27)	0.22 (0.21; 0.23)
Any Cancer	QRISK3	0.61 (0.61; 0.61)	0.7 (0.69; 0.7)	0.73 (0.73; 0.74)
Any Cancer	PCE	0.59 (0.59; 0.59)	0.62 (0.62; 0.63)	0.54 (0.54; 0.55)
Any Cancer	SCORE2	0.6 (0.6; 0.6)	0.7 (0.69; 0.7)	0.54 (0.53; 0.54)
Any Cancer	QCancer	0.61 (0.61; 0.61)	0.59 (0.58; 0.59)	0.8 (0.8; 0.8)
Any Cancer	SCORE2-OP	0.6 (0.6; 0.6)	0.7 (0.69; 0.7)	0.34 (0.34; 0.34)
Any Cancer After CVD	QRISK3	0.78 (0.78; 0.78)	0.76 (0.76; 0.77)	0.65 (0.64; 0.66)
Any Cancer After CVD	PCE	0.75 (0.75; 0.75)	0.75 (0.74; 0.76)	0.22 (0.21; 0.23)
Any Cancer After CVD	SCORE2	0.76 (0.76; 0.76)	0.88 (0.87; 0.89)	0.21 (0.2; 0.22)
Any Cancer After CVD	QCancer	0.76 (0.76; 0.76)	0.77 (0.76; 0.78)	0.84 (0.83; 0.85)
Any Cancer After CVD	SCORE2-OP	0.74 (0.74; 0.74)	0.84 (0.83; 0.85)	-0.07 (-0.08; -0.06)
Brain and Intracranial	QRISK3	0.76 (0.76; 0.77)	2.43 (2.41; 2.46)	1.37 (1.36; 1.38)
Brain and Intracranial	PCE	0.74 (0.74; 0.75)	2.65 (2.62; 2.68)	1.25 (1.24; 1.26)
Brain and Intracranial	SCORE2	0.76 (0.75; 0.76)	3.37 (3.33; 3.41)	1.24 (1.23; 1.25)
Brain and Intracranial	SCORE2-OP	0.74 (0.73; 0.74)	2.67 (2.64; 2.7)	1.12 (1.11; 1.13)
Breast	QRISK3	0.59 (0.59; 0.59)	1.81 (1.77; 1.84)	0.19 (0.19; 0.2)
Breast	PCE	0.59 (0.58; 0.59)	1.6 (1.57; 1.63)	0.1 (0.1; 0.11)
Breast	SCORE2	0.59 (0.59; 0.59)	1.79 (1.76; 1.83)	0.13 (0.12; 0.13)
Breast	QCancer	0.57 (0.56; 0.57)	1.3 (1.27; 1.33)	0.39 (0.39; 0.4)
Breast	SCORE2-OP	0.58 (0.58; 0.58)	1.79 (1.76; 1.83)	0.05 (0.05; 0.06)
CVD	QRISK3	0.71 (0.71; 0.71)	0.76 (0.76; 0.76)	0.25 (0.25; 0.26)
CVD	PCE	0.7 (0.7; 0.7)	0.79 (0.79; 0.8)	-0.09 (-0.09; -0.08)
CVD	SCORE2	0.7 (0.7; 0.7)	0.84 (0.83; 0.84)	-0.12 (-0.13; -0.12)
CVD	QCancer	0.68 (0.68; 0.68)	0.71 (0.71; 0.71)	0.44 (0.44; 0.44)
CVD	SCORE2-OP	0.68 (0.68; 0.68)	0.83 (0.82; 0.83)	-0.37 (-0.37; -0.37)
CVD After Any Cancer	QRISK3	0.77 (0.77; 0.78)	0.74 (0.74; 0.75)	0.31 (0.3; 0.32)
CVD After Any Cancer	PCE	0.74 (0.74; 0.74)	0.75 (0.74; 0.76)	-0.09 (-0.1; -0.08)
CVD After Any Cancer	SCORE2	0.75 (0.75; 0.76)	0.87 (0.86; 0.88)	-0.11 (-0.12; -0.1)
CVD After Any Cancer	QCancer	0.76 (0.76; 0.76)	0.72 (0.71; 0.73)	0.45 (0.44; 0.46)
CVD After Any Cancer	SCORE2-OP	0.74 (0.74; 0.74)	0.82 (0.81; 0.83)	-0.42 (-0.43; -0.41)
CVD and Cancer	QRISK3	0.77 (0.77; 0.77)	0.76 (0.75; 0.76)	0.28 (0.27; 0.29)
CVD and Cancer	PCE	0.74 (0.74; 0.74)	0.74 (0.73; 0.74)	-0.13 (-0.14; -0.12)
CVD and Cancer	SCORE2	0.75 (0.75; 0.75)	0.84 (0.84; 0.85)	-0.15 (-0.16; -0.15)
CVD and Cancer	QCancer	0.75 (0.75; 0.75)	0.71 (0.7; 0.72)	0.43 (0.42; 0.44)
CVD and Cancer	SCORE2-OP	0.73 (0.73; 0.73)	0.81 (0.81; 0.82)	-0.45 (-0.45; -0.44)
CVD or Cancer	QRISK3	0.63 (0.63; 0.63)	0.67 (0.66; 0.67)	0.74 (0.74; 0.74)
CVD or Cancer	PCE	0.61 (0.61; 0.61)	0.63 (0.63; 0.64)	0.47 (0.47; 0.47)
CVD or Cancer	SCORE2	0.62 (0.62; 0.62)	0.66 (0.66; 0.67)	0.46 (0.46; 0.46)
CVD or Cancer	QCancer	0.62 (0.62; 0.62)	0.59 (0.58; 0.59)	0.85 (0.85; 0.85)
CVD or Cancer	SCORE2-OP	0.61 (0.61; 0.61)	0.66 (0.66; 0.66)	0.18 (0.17; 0.18)
Colorectal and Anal	QRISK3	0.74 (0.74; 0.74)	1.16 (1.15; 1.17)	0.7 (0.7; 0.71)
Colorectal and Anal	PCE	0.72 (0.72; 0.73)	1.08 (1.08; 1.09)	0.38 (0.38; 0.39)
Colorectal and Anal	SCORE2	0.73 (0.73; 0.74)	1.29 (1.28; 1.3)	0.38 (0.37; 0.38)
Colorectal and Anal	QCancer	NA (NA; NA)	NA (NA; NA)	NA (NA; NA)
Colorectal and Anal	SCORE2-OP	0.71 (0.71; 0.71)	1.1 (1.09; 1.11)	0.16 (0.15; 0.16)
Gastro-Oesophageal	QRISK3	0.76 (0.75; 0.76)	0.9 (0.89; 0.91)	1.2 (1.2; 1.21)
Gastro-Oesophageal	PCE	0.74 (0.74; 0.74)	0.94 (0.93; 0.95)	0.88 (0.87; 0.89)
Gastro-Oesophageal	SCORE2	0.75 (0.75; 0.75)	1.14 (1.13; 1.15)	0.85 (0.85; 0.86)
Gastro-Oesophageal	QCancer	0.76 (0.76; 0.76)	0.92 (0.91; 0.92)	1.03 (1.02; 1.03)
Gastro-Oesophageal	SCORE2-OP	0.73 (0.73; 0.73)	1.05 (1.04; 1.06)	0.69 (0.69; 0.7)
Laryngeal	QRISK3	0.78 (0.78; 0.78)	0.67 (0.66; 0.68)	1.69 (1.68; 1.71)
Laryngeal	PCE	0.76 (0.76; 0.76)	0.6 (0.6; 0.61)	0.91 (0.89; 0.92)
Laryngeal	SCORE2	0.77 (0.77; 0.78)	0.82 (0.81; 0.84)	1.06 (1.05; 1.07)
Laryngeal	SCORE2-OP	0.76 (0.75; 0.76)	0.82 (0.81; 0.84)	0.99 (0.98; 1)
Liver and Biliary Tree	QRISK3	0.76 (0.76; 0.76)	0.93 (0.92; 0.94)	1.61 (1.6; 1.62)
Liver and Biliary Tree	PCE	0.74 (0.73; 0.74)	0.82 (0.81; 0.83)	1.13 (1.12; 1.14)
Liver and Biliary Tree	SCORE2	0.75 (0.75; 0.75)	0.98 (0.97; 0.99)	1.09 (1.08; 1.1)
Liver and Biliary Tree	SCORE2-OP	0.73 (0.73; 0.73)	0.91 (0.9; 0.92)	0.9 (0.89; 0.91)
Lung (all)	QRISK3	0.77 (0.77; 0.77)	0.85 (0.85; 0.86)	0.9 (0.89; 0.9)
Lung (all)	PCE	0.75 (0.75; 0.75)	0.85 (0.84; 0.85)	0.51 (0.5; 0.51)
Lung (all)	SCORE2	0.76 (0.76; 0.76)	0.97 (0.97; 0.98)	0.41 (0.41; 0.42)
Lung (all)	QCancer	0.8 (0.8; 0.8)	0.75 (0.74; 0.75)	0.62 (0.61; 0.62)
Lung (all)	SCORE2-OP	0.75 (0.75; 0.75)	0.89 (0.88; 0.89)	0.17 (0.17; 0.18)
Lung (current smoker)	QRISK3	0.73 (0.73; 0.73)	1.06 (1.05; 1.08)	0.29 (0.28; 0.3)
Lung (current smoker)	PCE	0.66 (0.65; 0.66)	0.89 (0.88; 0.91)	-0.16 (-0.17; -0.15)
Lung (current smoker)	SCORE2	0.7 (0.7; 0.7)	1.26 (1.24; 1.27)	-0.07 (-0.08; -0.06)
Lung (current smoker)	QCancer	0.77 (0.77; 0.78)	0.73 (0.72; 0.74)	0.05 (0.04; 0.06)
Lung (current smoker)	SCORE2-OP	0.64 (0.64; 0.65)	0.87 (0.85; 0.89)	-0.25 (-0.26; -0.24)
Lung (ex-smoker)	QRISK3	0.74 (0.74; 0.74)	0.86 (0.85; 0.87)	1.12 (1.11; 1.13)
Lung (ex-smoker)	PCE	0.73 (0.73; 0.73)	1.02 (1.01; 1.03)	0.94 (0.93; 0.95)
Lung (ex-smoker)	SCORE2	0.74 (0.73; 0.74)	1.07 (1.06; 1.08)	0.81 (0.8; 0.82)
Lung (ex-smoker)	QCancer	0.76 (0.76; 0.76)	0.75 (0.74; 0.76)	0.76 (0.75; 0.77)
Lung (ex-smoker)	SCORE2-OP	0.72 (0.72; 0.72)	1.04 (1.03; 1.05)	0.66 (0.65; 0.67)
Lung (never smoker)	QRISK3	0.78 (0.78; 0.78)	2.16 (2.14; 2.19)	1.79 (1.78; 1.8)
Lung (never smoker)	PCE	0.77 (0.77; 0.77)	2.01 (1.99; 2.03)	1.6 (1.59; 1.61)
Lung (never smoker)	SCORE2	0.78 (0.77; 0.78)	2.74 (2.71; 2.77)	1.63 (1.62; 1.64)
Lung (never smoker)	QCancer	0.77 (0.77; 0.78)	1.51 (1.5; 1.53)	1.66 (1.65; 1.67)
Lung (never smoker)	SCORE2-OP	0.76 (0.76; 0.77)	2.41 (2.38; 2.44)	1.47 (1.46; 1.48)
Melanoma	QRISK3	0.69 (0.69; 0.69)	2.42 (2.4; 2.45)	0.76 (0.75; 0.77)
Melanoma	PCE	0.68 (0.68; 0.68)	2.02 (1.99; 2.04)	0.6 (0.59; 0.61)
Melanoma	SCORE2	0.69 (0.68; 0.69)	2.61 (2.58; 2.64)	0.63 (0.62; 0.63)
Melanoma	SCORE2-OP	0.67 (0.67; 0.67)	2.34 (2.31; 2.37)	0.55 (0.54; 0.55)
Oral	QRISK3	0.73 (0.73; 0.74)	1.13 (1.11; 1.15)	1.23 (1.22; 1.25)
Oral	PCE	0.71 (0.71; 0.72)	1.89 (1.85; 1.92)	1.2 (1.19; 1.21)
Oral	SCORE2	0.73 (0.72; 0.73)	2.52 (2.47; 2.56)	1.22 (1.21; 1.23)
Oral	QCancer	0.65 (0.65; 0.65)	0.63 (0.61; 0.65)	0.95 (0.94; 0.97)
Oral	SCORE2-OP	0.71 (0.71; 0.71)	2.68 (2.63; 2.73)	1.19 (1.17; 1.2)
Ovarian	QRISK3	0.72 (0.72; 0.72)	1.61 (1.58; 1.63)	0.62 (0.61; 0.63)
Ovarian	PCE	0.71 (0.71; 0.72)	1.66 (1.63; 1.69)	0.46 (0.45; 0.47)
Ovarian	SCORE2	0.72 (0.71; 0.72)	2.16 (2.12; 2.2)	0.52 (0.5; 0.53)
Ovarian	QCancer	0.71 (0.7; 0.71)	1.46 (1.43; 1.49)	0.82 (0.81; 0.83)
Ovarian	SCORE2-OP	0.7 (0.7; 0.7)	1.98 (1.94; 2.01)	0.36 (0.34; 0.37)
Pancreatic	QRISK3	0.77 (0.76; 0.77)	1.06 (1.05; 1.07)	1.3 (1.29; 1.31)
Pancreatic	PCE	0.75 (0.74; 0.75)	1.08 (1.08; 1.09)	0.99 (0.98; 1)
Pancreatic	SCORE2	0.76 (0.76; 0.76)	1.33 (1.32; 1.34)	0.97 (0.96; 0.97)
Pancreatic	QCancer	0.78 (0.78; 0.78)	0.83 (0.82; 0.83)	1.08 (1.07; 1.08)
Pancreatic	SCORE2-OP	0.74 (0.74; 0.74)	1.16 (1.15; 1.17)	0.77 (0.76; 0.77)
Prostate	QRISK3	0.71 (0.71; 0.71)	0.94 (0.93; 0.94)	-0.07 (-0.08; -0.07)
Prostate	PCE	0.69 (0.68; 0.69)	0.97 (0.96; 0.97)	-0.4 (-0.4; -0.39)
Prostate	SCORE2	0.7 (0.7; 0.7)	1.07 (1.06; 1.08)	-0.45 (-0.46; -0.45)
Prostate	QCancer	0.74 (0.74; 0.74)	1.01 (1.01; 1.02)	0.47 (0.46; 0.47)
Prostate	SCORE2-OP	0.67 (0.66; 0.67)	1.03 (1.02; 1.04)	-0.46 (-0.47; -0.46)
Renal Tract	QRISK3	0.77 (0.77; 0.77)	0.86 (0.86; 0.87)	0.65 (0.65; 0.66)
Renal Tract	PCE	0.75 (0.75; 0.75)	0.82 (0.81; 0.82)	0.22 (0.21; 0.23)
Renal Tract	SCORE2	0.76 (0.76; 0.76)	1.01 (1; 1.02)	0.2 (0.2; 0.21)
Renal Tract	QCancer	0.77 (0.77; 0.77)	0.87 (0.87; 0.88)	0.87 (0.87; 0.88)
Renal Tract	SCORE2-OP	0.74 (0.74; 0.74)	0.97 (0.96; 0.98)	0.08 (0.07; 0.08)
Uterine	QRISK3	0.7 (0.7; 0.71)	1.06 (1.04; 1.08)	0.29 (0.28; 0.3)
Uterine	PCE	0.7 (0.69; 0.7)	1.09 (1.07; 1.11)	0.08 (0.07; 0.09)
Uterine	SCORE2	0.7 (0.7; 0.7)	1.34 (1.32; 1.37)	0.14 (0.12; 0.15)
Uterine	QCancer	0.64 (0.64; 0.65)	0.41 (0.4; 0.42)	0.47 (0.46; 0.48)
Uterine	SCORE2-OP	0.68 (0.68; 0.69)	1.3 (1.28; 1.33)	-0.06 (-0.07; -0.04)
